# Importation, circulation, and emergence of variants of SARS-CoV-2 in the South Indian State of Karnataka

**DOI:** 10.1101/2021.03.17.21253810

**Authors:** Chitra Pattabiraman, Pramada Prasad, Anson K George, Darshan Sreenivas, Risha Rasheed, Nakka Vijay Kiran Reddy, Anita Desai, Ravi Vasanthapuram

## Abstract

As the pandemic of COVID-19 caused by the coronavirus SARS-CoV-2 continues, the selection of genomic variants which can influence how the pandemic progresses is of growing concern. Of particular concern, are those variants that carry mutations/amino acid changes conferring higher transmission, more severe disease, re-infection, and immune escape. These can broadly be classified as Variants of Concern (VOCs). VOCs have been reported from several parts of the world- UK (lineage B.1.1.7), South Africa (lineage B.1.351) and, Brazil (lineage P.1/B.1.1.28). The conditions that contribute to the emergence of VOCs are not well understood. International travel remains an important means of spread. To track importation, spread, and the emergence of variants locally; we sequenced whole genomes of SARS-CoV-2 from international travellers (n=75) entering Karnataka, a state in South India, between Dec 22, 2020- Jan 31, 2021, and from positive cases in the city of Bengaluru (n=108), between Nov 22, 2020- Jan 22, 2021. The resulting 176 SARS-CoV-2 genomes could be classified into 34 lineages, that were either imported (73/176) or circulating (103/176) in this time period. The lineage B.1.1.7 (a.k.a the UK variant) was the major lineage imported into the state (24/73, 32.9%), followed by B.1.36 (20/73, 27.4%) and B.1 (14/73, 19.2%). We identified B.1.36 (45/103; 43.7%), B.1 (26/103; 25.2%), B.1.1.74 (5/103; 4.9%) and B.1.468 (4/103; 3.9%) as the major variants circulating in Bengaluru city. A distinct clade within the B.1.36 lineage was associated with a local outbreak. Analysis of the complete genomes predicted multiple amino acid replacements in the Spike protein. In total, we identified nine amino acid changes (singly or in pairs) in the Receptor Binding Domain of the Spike protein. Of these, the amino acid replacement N440K was found in 37/65 (56.92%) sequences in the B.1.36 lineage. The E484K amino acid change which is present in both VOCs, B.1.351 and P.1/B.1.1.28, was found in a single circulating virus in the B.1.36 lineage. This study highlights the introduction of VOCs by travel and the local circulation of viruses with amino acid replacements in the Spike protein. These were spread across lineages, suggesting that multiple paths can lead to the emergence of VOCs, this, in turn, highlights the need to sequence and limit outbreaks of SARS-CoV-2 locally. Our data support the use of concentrated and continued genomic surveillance of SARS-CoV-2 to direct public health measures, suggest revisions to vaccines, and serve as an early warning system to prepare for a surge in COVID-19 cases.
