## Supplementary Table 1 for "Importation, circulation, and emergence of variants of SARS-CoV-2 in the South Indian State of Karnataka"

### Sheet: Sheet1
Supplementary Table 1- Summary of sequencing results
Sr.No	SEQID	# reads	# mapped	% mapped	% coverage		Average Depth	Ns
					1X*	10X*	(of coverage)
Complete Genomes (> 85% coverage at 10X*)
1	SEQ-1	80187	69603	86.8009	95.9	90.9474	965	2707
2	SEQ-2	369056	321412	87.0903	99.1	95.8834	4157	1231
3	SEQ-4	533143	465265	87.2683	99.8	98.766	5895.5	369
4	SEQ-5	276216	237697	86.0548	98.9	95.7529	3070.9	1270
5	SEQ-6	185535	159111	85.7579	95.4	90.1348	2398.5	2950
6	SEQ-7	18264	16082	88.053	97.9	90.4491	206.9	2856
7	SEQ-8	304565	265662	87.2267	99.9	98.8061	3356	357
8	SEQ-9	268546	231726	86.2891	99.2	93.9137	3186	1820
9	SEQ-11	280878	247542	88.1315	97	90.1448	3705	2947
10	SEQ-12	19964	17423	87.2721	92.8	85.3025	246.2	4395
11	SEQ-13	101782	88833	87.2777	99.9	97.1943	1203	839
12	SEQ-14	139680	125280	89.6907	97	90.5428	4158	2828
13	SEQ-15	58980	51382	87.1177	95.8	89.2018	698	3229
14	SEQ-17	53858	46209	85.7978	93.3	87.3758	634.01	3775
15	SEQ-18	51969	44907	86.4111	97.3	90.2083	598.9	2928
16	SEQ-19	58432	49653	84.9757	95.4	90.118	678.3	2955
17	SEQ-20	35883	30363	84.6167	96.3	87.7872	413.6	3652
18	SEQ-21	70726	60638	85.7365	97.8	90.7367	824.9	2770
19	SEQ-23	347423	301101	86.667	99.8	99.7157	3604	85
20	SEQ-24	397619	345713	86.9458	99.9	99.7927	4477.2	62
21	SEQ-26	106388	91736	86.2278	99.8	97.221	1249.9	831
22	SEQ-27	213755	186796	87.3879	99.8	99.0235	2552	292
23	SEQ-28	251059	192914	76.8401	99.9	98.7694	2830	368
24	SEQ-29	71377	53567	75.048	99.8	96.2579	841.7	1119
25	SEQ-30	304090	264912	87.1163	99.8	99.7759	3430	67
26	SEQ-31	39633	29888	75.4119	99.3	93.0743	481	2071
27	SEQ-32	117413	103406	88.0703	99.8	95.6091	1485	1313
28	SEQ-33	158825	139466	87.8111	99.9	99.7258	1825	82
29	SEQ-35	23087	19939	86.3646	98.2	90.9507	299.105	2706
30	SEQ-36	196026	171668	87.5741	99.9	99.699	2232.76	90
31	SEQ-39	110071	81264	73.8287	97.3	90.6464	1343.65	2797
32	SEQ-40	79334	69356	87.4228	96.6	90.1448	946.04	2947
33	SEQ-41	51403	45000	87.5435	99.5	94.2849	583.865	1709
34	SEQ-42	81673	44932	55.0145	98.4	93.8668	733.3	1834
35	SEQ-43	202334	151638	74.9444	99.8	97.8263	2343	650
36	SEQ-44	76375	49572	64.9061	98.5	92.78	824.6	2159
37	SEQ-45	640345	529871	82.7477	99.9	99.806	8006	58
38	SEQ-46	97366	69175	71.0464	99.2	97.736	1080	677
39	SEQ-47	393050	317972	80.8986	99.9	99.2308	4800.6	230
40	SEQ-48	182791	111590	61.0479	99.5	95.064	1743.8	1476
41	SEQ-49	440549	380389	86.3443	99.9	99.806	5093	58
42	SEQ-50	315312	277599	88.0395	99.9	99.7826	3654	65
43	SEQ-51	299169	263652	88.1281	99.9	98.9332	3774	319
44	SEQ-52	431481	377696	87.5348	99.8	98.2042	5196	537
45	SEQ-53	344244	295964	85.9751	99.9	99.786	3844.8	64
46	SEQ-54	229077	199170	86.9446	99.9	99.7492	2601.6	75
47	SEQ-55	349407	298673	85.48	99.8	98.4249	4792.5	471
48	SEQ-56	185844	158264	85.1596	99.3	96.2144	2415.34	1132
49	SEQ-57	88421	77289	87.4102	99.8	97.8631	999.52	639
50	SEQ-58	109141	76009	69.6429	98.7	94.7932	1151.54	1557
51	SEQ-60	280806	247064	87.9839	99.8	99.7325	3148.74	80
52	SEQ-62	238897	210786	88.233	99.8	99.6923	2688.96	92
53	SEQ-63	240566	211141	87.7684	99.8	97.5588	2897.83	730
54	SEQ-64	169930	139272	81.9585	99.4	98.0671	2008.3	578
55	SEQ-65	273703	241750	88.3257	98.8	96.7495	3345.54	972
56	SEQ-67	164307	138091	84.0445	99.8	97.7628	2034.17	669
57	SEQ-68	95960	78089	81.3766	98.3	97.5153	1188.31	743
58	SEQ-69	281242	250378	89.0258	99.9	99.679	3395.24	96
59	SEQ-70	368931	321207	87.0642	99.9	99.786	4243.14	64
60	SEQ-72	172060	150947	87.7293	99.9	98.8864	1940.82	333
61	SEQ-73	203223	166297	81.8298	98.6	97.7159	2499.78	683
62	SEQ-74	206187	183138	88.8213	99.9	98.3446	2497.99	495
63	SEQ-75	124595	105542	84.7081	99.6	97.7226	1623.53	681
64	SEQ-76	245698	213143	86.75	99.9	97.2578	3025.22	820
65	SEQ-77	91429	75256	82.3109	97.9	97.0572	1194.18	880
66	SEQ-78	395970	341348	86.2055	99.8	98.7225	4895.78	382
67	SEQ-79	105078	85495	81.3634	99.1	95.1343	1410.94	1455
68	SEQ-80	137449	107292	78.0595	99.9	96.1776	1729.23	1143
69	SEQ-81	143162	107222	74.8956	97.9	95.1811	1653.35	1441
70	SEQ-82	176979	148670	84.0043	99.8	98.4416	2258.9	466
71	SEQ-83	223086	163526	73.3018	99.4	96.9869	2400.62	901
72	SEQ-84	757801	668353	88.1964	99.8	99.786	8670.68	64
73	SEQ-85	118182	61221	51.8023	97	92.0075	1007.05	2390
74	SEQ-86	800584	671370	83.86	99.9	99.4582	9661.71	162
75	SEQ-87	160164	90587	56.5589	97.7	92.4623	1425.63	2254
76	SEQ-88	447939	392484	87.62	99.9	98.9733	5435.1	307
77	SEQ-89	463278	379083	81.8262	99.9	99.5218	5280.2	143
78	SEQ-90	187667	143346	76.3832	99.5	97.8029	2208.6	657
79	SEQ-91	273672	229410	83.8266	99.8	97.7093	3360.27	685
80	SEQ-92	272267	236870	86.9992	99.8	98.8262	3302.11	351
81	SEQ-94	188343	161101	85.536	99.2	97.4919	2435.6	750
82	SEQ-95	48114	37491	77.9212	98.6	92.5693	579.31	2222
83	SEQ-96	279698	245797	87.8794	99.8	99.602	3313.82	119
84	SEQ-97	177736	153191	86.1902	99.8	97.2912	2419.42	810
85	SEQ-99	555104	479902	86.4526	99.8	99.7927	6124.91	62
86	SEQ-100	225446	196165	87.012	99.8	99.786	2716.53	64
87	SEQ-101	434006	375231	86.4576	99.8	98.8998	5107.04	329
88	SEQ-102	101863	76109	74.717	99.6	95.9034	1200.5	1225
89	SEQ-103	82518	56200	68.1064	99.2	95.1142	861.98	1461
90	SEQ-104	157618	72945	46.2796	98.8	96.8966	1121.6	928
91	SEQ-105	144206	117558	81.5209	99.7	98.5052	1724.2	447
92	SEQ-107	201881	169456	83.9386	99.9	98.7961	2176.2	360
93	SEQ-112	55749	37199	66.7259	97.9	93.0375	605.8	2082
94	SEQ-113	380963	332603	87.3059	99.3	98.2644	4538	519
95	SEQ-114	206547	175272	84.8582	99.1	97.2979	2616.4	808
96	SEQ-115	200858	155375	77.3556	99.1	96.91	2236	924
97	SEQ-116	147663	105980	71.7715	99.2	98.0604	1561.2	580
98	SEQ-118	69583	58316	83.8078	99.3	97.1341	893	857
99	SEQ-119	251981	217785	86.4291	99.3	99.2409	2953.33	227
100	SEQ-120	135879	119704	88.096	99.3	96.8231	1771.93	950
101	SEQ-121	81335	69383	85.3052	99.8	96.7696	1146.26	966
102	SEQ-122	205703	174148	84.6599	99.9	97.7427	2764.9	675
103	SEQ-123	230010	193607	84.1733	99.9	96.9702	2956.67	906
104	SEQ-125	256605	209514	81.6484	99.8	96.9134	3130.41	923
105	SEQ-126	274919	241815	87.9586	99.8	98.0169	3452.71	593
106	SEQ-184	107868	96950	89.8784	99.5	94.743	1276.4	1572
107	SEQ-128	309493	278891	90.1122	99.9	99.7091	3753.7	87
108	SEQ-129	65447	40537	61.9387	98.5	90.4525	673	2855
109	SEQ-130	402939	356992	88.597	99.5	98.1039	4704.1	567
110	SEQ-131	341923	305594	89.3751	99.3	97.512	4446.2	744
111	SEQ-109	96800	76804	79.343	99.2	96.1041	1182.8	1165
112	SEQ-110	121723	97843	80.3817	98.7	92.5559	1690.6	2226
113	SEQ-61	114863	93693	81.5693	99.2	96.0004	1431.9	1196
114	SEQ-132	318571	285046	89.4764	99.8	99.7793	4000.6	66
115	SEQ-134	104848	82783	78.9552	99.8	95.0373	1338.6	1484
116	SEQ-135	118331	101709	85.953	99.1	97.3782	1568.7	784
117	SEQ-136	201804	152845	75.7393	99.8	97.7561	2189.6	671
118	SEQ-137	234217	200743	85.7081	99.8	99.786	3052.6	64
119	SEQ-138	145499	130315	89.5642	99.8	98.5921	1791.9	421
120	SEQ-139	99304	81352	81.9222	98.5	95.0507	1286.5	1480
121	SEQ-141	51912	37934	73.0737	98.7	93.9906	643.5	1797
122	SEQ-142	317090	276724	87.2699	99.9	99.7927	3919.7	62
123	SEQ-144	289574	241036	83.2381	99.9	99.7994	3188.45	60
124	SEQ-145	406223	270226	66.5216	99.8	98.8396	3821.01	347
125	SEQ-146	284089	230454	81.1204	99.8	97.9367	2994.23	617
126	SEQ-147	281529	238982	84.8872	99.8	98.6155	3235.21	414
127	SEQ-148	179323	118400	66.0261	99.3	97.1408	1727	855
128	SEQ-149	186213	131095	70.4006	99.9	99.0335	1762.26	289
129	SEQ-150	56760	16121	28.402	98.4	89.9442	267.7	3007
130	SEQ-151	90462	51028	56.4082	99.8	97.8865	749.6	632
131	SEQ-152	146472	97472	66.5465	99.8	98.3045	1413.13	507
132	SEQ-153	94912	47883	50.4499	99.5	97.9467	710.03	614
133	SEQ-154	200422	169239	84.4413	99.8	98.9466	2188.39	315
134	SEQ-155	204296	169681	83.0564	99.9	99.7793	2126.36	66
135	SEQ-156	24762	14660	59.2036	99.5	91.2383	227.2	2620
136	SEQ-157	101356	86077	84.9254	99.8	98.1674	1151.2	548
137	SEQ-158	55284	35779	64.7185	99.3	95.9302	563.7	1217
138	SEQ-159	220576	187609	85.0541	99.8	98.9733	2505.76	307
139	SEQ-160	141101	115486	81.8463	99.9	98.4751	1627.5	456
140	SEQ-161	104101	72307	69.4585	99.8	97.328	1057.06	799
141	SEQ-162	317216	273016	86.0663	99.8	99.7826	3408	65
142	SEQ-163	136897	73006	53.3291	99	96.0773	1089.78	1173
143	SEQ-164	60867	43378	71.2669	99.1	95.9068	678.35	1224
144	SEQ-165	48341	27067	55.9918	98.4	92.683	406.32	2188
145	SEQ-166	91827	69878	76.0974	99.8	98.2577	1055.86	521
146	SEQ-167	183771	136629	74.3474	99.8	96.7595	1944.9	969
147	SEQ-168	472717	403365	85.3291	99.9	99.786	5209.5	64
148	SEQ-169	451447	306853	67.971	99.9	97.8029	4414.3	657
149	SEQ-170	90236	54198	60.0625	99.1	96.8331	822.1	947
150	SEQ-171	226110	178848	79.0978	99.2	97.7628	2655.9	669
151	SEQ-172	226777	172588	76.1047	99.9	97.8096	2552.1	655
152	SEQ-173	239494	169836	70.9145	99.1	97.7594	2495	670
153	SEQ-174	421840	342102	81.0976	99.8	99.0469	5011.3	285
154	SEQ-175	303024	259868	85.7582	99.8	99.4449	3354.92	166
155	SEQ-176	222280	166337	74.8322	99.9	98.7794	2523.34	365
156	SEQ-177	83053	22613	27.2272	97.8	87.2153	409.4	3823
157	SEQ-178	130230	54987	42.223	98.4	94.238	900.292	1723
158	SEQ-179	97935	18441	18.8298	97.4	86.4228	320.68	4060
159	SEQ-127	115454	67748	58.6796	99.5	96.0272	1126.8	1188
160	SEQ-181	180009	83198	46.2188	99.2	93.3552	1276.95	1987
161	SEQ-182	257334	92560	35.9688	97.7	92.6663	1866.48	2193
162	SEQ-183	268883	92528	34.412	98.5	96.7495	1494.14	972
Incomplete Genomes (<85% coverage at 10X*)
1	SEQ-10	55487	47212	85.0866	92	NA	904	NA
2	SEQ-16	20399	16728	82.004	86	NA	339.5	NA
3	SEQ-22	29243	25257	86.3694	93.7	NA	352.8	NA
4	SEQ-34	22452	9180	40.8872	95.5	NA	163.5	NA
5	SEQ-38	41873	4955	11.8334	83.3	NA	131.54	NA
6	SEQ-59	12557	2820	22.4576	93.8	NA	86.3	NA
7	SEQ-66	24695	5487	22.2191	87.1	NA	136.41	NA
8	SEQ-93	48547	10572	21.7768	74.6	NA	308.3	NA
9	SEQ-98	50605	20811	41.1244	94.3	NA	357.6	NA
10	SEQ-106	55350	9407	16.9955	93.9	NA	192.5	NA
11	SEQ-111	36506	15662	42.9025	84.7	NA	132.3	NA
12	SEQ-140	112851	14475	12.8266	86.3	NA	322.2	NA
13	SEQ-143	98148	9340	92.7	214.4	NA	21.9	NA
14	SEQ-180	27272	3994	14.6451	89.3	NA	71.7	NA
Local Outbreak
1	SEQ-194	187973	127463	67.8092	99.2	94.4922	1819.5	1647
2	SEQ-195	227650	141016	61.9442	99.8	98.1507	1984.2	553
3	SEQ-196	59342	22939	38.6556	99.8	96.7428	496.7	974
4	SEQ-197	84664	36443	43.0443	99.5	97.0572	542.2	880
5	SEQ-198	132416	94895	71.6643	99.9	98.4717	1345.2	457
6	SEQ-202	129205	79844	61.7964	99.9	98.4684	1113.6	458
7	SEQ-192	206220	155978	75.6367	99.3	NA	2467.7	NA
8	SEQ-193	72127	30995	42.9728	96.9	NA	479.9	NA
9	SEQ-199	30960	18891	61.0174	96.8	NA	322.9	NA
10	SEQ-200	110875	67596	60.966	98.3	NA	1075.6	NA
11	SEQ-201	30378	19593	64.4973	99.1	NA	349.98	NA
12	SEQ-203	55857	27847	49.8541	97.8	NA	476.9	NA
13	SEQ-204	19136	8886	46.436	98.5	NA	143.2	NA
14	SEQ-205	80201	41140	51.2961	98.5	NA	655.9	NA
* indicates depth of coverage
