## Supplementary Table 2 for "Importation, circulation, and emergence of variants of SARS-CoV-2 in the South Indian State of Karnataka"

### Sheet: Sheet1
	Supplementary Table 2 – GISAID Accession ID for sequences
Sr No	Virus name	SEQ-ID	Accession ID
1	hCoV-19/India/KA-NIMH-SEQ-1	SEQ-1	EPI_ISL_803911
2	hCoV-19/India/KA-NIMH-SEQ-100	SEQ-100	EPI_ISL_995186
3	hCoV-19/India/KA-NIMH-SEQ-101	SEQ-101	EPI_ISL_995187
4	hCoV-19/India/KA-NIMH-SEQ-102	SEQ-102	EPI_ISL_995188
5	hCoV-19/India/KA-NIMH-SEQ-103	SEQ-103	EPI_ISL_995189
6	hCoV-19/India/KA-NIMH-SEQ-104	SEQ-104	EPI_ISL_995190
7	hCoV-19/India/KA-NIMH-SEQ-105	SEQ-105	EPI_ISL_995191
8	hCoV-19/India/KA-NIMH-SEQ-107	SEQ-107	EPI_ISL_995694
9	hCoV-19/India/KA-NIMH-SEQ-109	SEQ-109	EPI_ISL_995709
10	hCoV-19/India/KA-NIMH-SEQ-11	SEQ-11	EPI_ISL_803905
11	hCoV-19/India/KA-NIMH-SEQ-110	SEQ-110	EPI_ISL_995710
12	hCoV-19/India/KA-NIMH-SEQ-112	SEQ-112	EPI_ISL_995695
13	hCoV-19/India/KA-NIMH-SEQ-113	SEQ-113	EPI_ISL_995696
14	hCoV-19/India/KA-NIMH-SEQ-114	SEQ-114	EPI_ISL_995697
15	hCoV-19/India/KA-NIMH-SEQ-115	SEQ-115	EPI_ISL_995698
16	hCoV-19/India/KA-NIMH-SEQ-116	SEQ-116	EPI_ISL_995699
17	hCoV-19/India/KA-NIMH-SEQ-118	SEQ-118	EPI_ISL_995700
18	hCoV-19/India/KA-NIMH-SEQ-119	SEQ-119	EPI_ISL_995701
19	hCoV-19/India/KA-NIMH-SEQ-12	SEQ-12	EPI_ISL_803913
20	hCoV-19/India/KA-NIMH-SEQ-120	SEQ-120	EPI_ISL_995702
21	hCoV-19/India/KA-NIMH-SEQ-121	SEQ-121	EPI_ISL_995703
22	hCoV-19/India/KA-NIMH-SEQ-122	SEQ-122	EPI_ISL_995704
23	hCoV-19/India/KA-NIMH-SEQ-123	SEQ-123	EPI_ISL_995705
24	hCoV-19/India/KA-NIMH-SEQ-125	SEQ-125	EPI_ISL_995706
25	hCoV-19/India/KA-NIMH-SEQ-126	SEQ-126	EPI_ISL_995707
26	hCoV-19/India/KA-NIMH-SEQ-127	SEQ-127	EPI_ISL_995748
27	hCoV-19/India/KA-NIMH-SEQ-128	SEQ-128	EPI_ISL_995711
28	hCoV-19/India/KA-NIMH-SEQ-129	SEQ-129	EPI_ISL_995712
29	hCoV-19/India/KA-NIMH-SEQ-13	SEQ-13	EPI_ISL_803903
30	hCoV-19/India/KA-NIMH-SEQ-130	SEQ-130	EPI_ISL_995713
31	hCoV-19/India/KA-NIMH-SEQ-131	SEQ-131	EPI_ISL_995714
32	hCoV-19/India/KA-NIMH-SEQ-132	SEQ-132	EPI_ISL_995715
33	hCoV-19/India/KA-NIMH-SEQ-134	SEQ-134	EPI_ISL_995716
34	hCoV-19/India/KA-NIMH-SEQ-135	SEQ-135	EPI_ISL_995717
35	hCoV-19/India/KA-NIMH-SEQ-136	SEQ-136	EPI_ISL_995718
36	hCoV-19/India/KA-NIMH-SEQ-137	SEQ-137	EPI_ISL_995719
37	hCoV-19/India/KA-NIMH-SEQ-138	SEQ-138	EPI_ISL_995720
38	hCoV-19/India/KA-NIMH-SEQ-139	SEQ-139	EPI_ISL_995721
39	hCoV-19/India/KA-NIMH-SEQ-14	SEQ-14	EPI_ISL_803909
40	hCoV-19/India/KA-NIMH-SEQ-141	SEQ-141	EPI_ISL_995722
41	hCoV-19/India/KA-NIMH-SEQ-142	SEQ-142	EPI_ISL_995723
42	hCoV-19/India/KA-NIMH-SEQ-144	SEQ-144	EPI_ISL_995725
43	hCoV-19/India/KA-NIMH-SEQ-145	SEQ-145	EPI_ISL_995726
44	hCoV-19/India/KA-NIMH-SEQ-146	SEQ-146	EPI_ISL_995727
45	hCoV-19/India/KA-NIMH-SEQ-147	SEQ-147	EPI_ISL_995728
46	hCoV-19/India/KA-NIMH-SEQ-148	SEQ-148	EPI_ISL_995729
47	hCoV-19/India/KA-NIMH-SEQ-149	SEQ-149	EPI_ISL_995730
48	hCoV-19/India/KA-NIMH-SEQ-15	SEQ-15	EPI_ISL_803916
49	hCoV-19/India/KA-NIMH-SEQ-150	SEQ-150	EPI_ISL_995731
50	hCoV-19/India/KA-NIMH-SEQ-151	SEQ-151	EPI_ISL_995732
51	hCoV-19/India/KA-NIMH-SEQ-152	SEQ-152	EPI_ISL_995733
52	hCoV-19/India/KA-NIMH-SEQ-153	SEQ-153	EPI_ISL_995734
53	hCoV-19/India/KA-NIMH-SEQ-154	SEQ-154	EPI_ISL_995735
54	hCoV-19/India/KA-NIMH-SEQ-155	SEQ-155	EPI_ISL_995736
55	hCoV-19/India/KA-NIMH-SEQ-156	SEQ-156	EPI_ISL_995737
56	hCoV-19/India/KA-NIMH-SEQ-157	SEQ-157	EPI_ISL_995738
57	hCoV-19/India/KA-NIMH-SEQ-158	SEQ-158	EPI_ISL_995739
58	hCoV-19/India/KA-NIMH-SEQ-159	SEQ-159	EPI_ISL_995740
59	hCoV-19/India/KA-NIMH-SEQ-160	SEQ-160	EPI_ISL_995741
60	hCoV-19/India/KA-NIMH-SEQ-161	SEQ-161	EPI_ISL_995742
61	hCoV-19/India/KA-NIMH-SEQ-162	SEQ-162	EPI_ISL_995743
62	hCoV-19/India/KA-NIMH-SEQ-163	SEQ-163	EPI_ISL_995744
63	hCoV-19/India/KA-NIMH-SEQ-164	SEQ-164	EPI_ISL_995745
64	hCoV-19/India/KA-NIMH-SEQ-165	SEQ-165	EPI_ISL_995746
65	hCoV-19/India/KA-NIMH-SEQ-166	SEQ-166	EPI_ISL_995747
66	hCoV-19/India/KA-NIMH-SEQ-167	SEQ-167	EPI_ISL_995749
67	hCoV-19/India/KA-NIMH-SEQ-168	SEQ-168	EPI_ISL_995750
68	hCoV-19/India/KA-NIMH-SEQ-169	SEQ-169	EPI_ISL_995751
69	hCoV-19/India/KA-NIMH-SEQ-17	SEQ-17	EPI_ISL_803914
70	hCoV-19/India/KA-NIMH-SEQ-170	SEQ-170	EPI_ISL_995752
71	hCoV-19/India/KA-NIMH-SEQ-171	SEQ-171	EPI_ISL_995753
72	hCoV-19/India/KA-NIMH-SEQ-172	SEQ-172	EPI_ISL_995754
73	hCoV-19/India/KA-NIMH-SEQ-173	SEQ-173	EPI_ISL_995755
74	hCoV-19/India/KA-NIMH-SEQ-174	SEQ-174	EPI_ISL_995756
75	hCoV-19/India/KA-NIMH-SEQ-175	SEQ-175	EPI_ISL_995757
76	hCoV-19/India/KA-NIMH-SEQ-176	SEQ-176	EPI_ISL_995758
77	hCoV-19/India/KA-NIMH-SEQ-177	SEQ-177	EPI_ISL_995759
78	hCoV-19/India/KA-NIMH-SEQ-178	SEQ-178	EPI_ISL_995760
79	hCoV-19/India/KA-NIMH-SEQ-179	SEQ-179	EPI_ISL_995761
80	hCoV-19/India/KA-NIMH-SEQ-18	SEQ-18	EPI_ISL_803907
81	hCoV-19/India/KA-NIMH-SEQ-181	SEQ-181	EPI_ISL_995762
82	hCoV-19/India/KA-NIMH-SEQ-182	SEQ-182	EPI_ISL_995763
83	hCoV-19/India/KA-NIMH-SEQ-183	SEQ-183	EPI_ISL_995764
84	hCoV-19/India/KA-NIMH-SEQ-184	SEQ-184	EPI_ISL_995724
85	hCoV-19/India/KA-NIMH-SEQ-19	SEQ-19	EPI_ISL_803906
86	hCoV-19/India/KA-NIMH-SEQ-194	SEQ-194	EPI_ISL_1250853
87	hCoV-19/India/KA-NIMH-SEQ-195	SEQ-195	EPI_ISL_1250854
88	hCoV-19/India/KA-NIMH-SEQ-196	SEQ-196	EPI_ISL_1250855
89	hCoV-19/India/KA-NIMH-SEQ-197	SEQ-197	EPI_ISL_1250856
90	hCoV-19/India/KA-NIMH-SEQ-198	SEQ-198	EPI_ISL_1250857
91	hCoV-19/India/KA-NIMH-SEQ-2	SEQ-2	EPI_ISL_803902
92	hCoV-19/India/KA-NIMH-SEQ-20	SEQ-20	EPI_ISL_803915
93	hCoV-19/India/KA-NIMH-SEQ-202	SEQ-202	EPI_ISL_1250858
94	hCoV-19/India/KA-NIMH-SEQ-21	SEQ-21	EPI_ISL_803910
95	hCoV-19/India/KA-NIMH-SEQ-23	SEQ-23	EPI_ISL_825140
96	hCoV-19/India/KA-NIMH-SEQ-24	SEQ-24	EPI_ISL_825141
97	hCoV-19/India/KA-NIMH-SEQ-26	SEQ-26	EPI_ISL_825142
98	hCoV-19/India/KA-NIMH-SEQ-27	SEQ-27	EPI_ISL_825143
99	hCoV-19/India/KA-NIMH-SEQ-28	SEQ-28	EPI_ISL_825144
100	hCoV-19/India/KA-NIMH-SEQ-29	SEQ-29	EPI_ISL_825145
101	hCoV-19/India/KA-NIMH-SEQ-30	SEQ-30	EPI_ISL_825146
102	hCoV-19/India/KA-NIMH-SEQ-31	SEQ-31	EPI_ISL_825147
103	hCoV-19/India/KA-NIMH-SEQ-32	SEQ-32	EPI_ISL_825148
104	hCoV-19/India/KA-NIMH-SEQ-33	SEQ-33	EPI_ISL_825149
105	hCoV-19/India/KA-NIMH-SEQ-35	SEQ-35	EPI_ISL_825150
106	hCoV-19/India/KA-NIMH-SEQ-36	SEQ-36	EPI_ISL_825151
107	hCoV-19/India/KA-NIMH-SEQ-39	SEQ-39	EPI_ISL_825152
108	hCoV-19/India/KA-NIMH-SEQ-4	SEQ-4	EPI_ISL_803904
109	hCoV-19/India/KA-NIMH-SEQ-40	SEQ-40	EPI_ISL_825153
110	hCoV-19/India/KA-NIMH-SEQ-41	SEQ-41	EPI_ISL_825154
111	hCoV-19/India/KA-NIMH-SEQ-42	SEQ-42	EPI_ISL_845874
112	hCoV-19/India/KA-NIMH-SEQ-43	SEQ-43	EPI_ISL_845875
113	hCoV-19/India/KA-NIMH-SEQ-44	SEQ-44	EPI_ISL_845876
114	hCoV-19/India/KA-NIMH-SEQ-45	SEQ-45	EPI_ISL_845877
115	hCoV-19/India/KA-NIMH-SEQ-46	SEQ-46	EPI_ISL_845878
116	hCoV-19/India/KA-NIMH-SEQ-47	SEQ-47	EPI_ISL_845879
117	hCoV-19/India/KA-NIMH-SEQ-48	SEQ-48	EPI_ISL_845880
118	hCoV-19/India/KA-NIMH-SEQ-49	SEQ-49	EPI_ISL_845881
119	hCoV-19/India/KA-NIMH-SEQ-5	SEQ-5	EPI_ISL_803901
120	hCoV-19/India/KA-NIMH-SEQ-50	SEQ-50	EPI_ISL_845882
121	hCoV-19/India/KA-NIMH-SEQ-51	SEQ-51	EPI_ISL_845883
122	hCoV-19/India/KA-NIMH-SEQ-52	SEQ-52	EPI_ISL_845884
123	hCoV-19/India/KA-NIMH-SEQ-53	SEQ-53	EPI_ISL_845885
124	hCoV-19/India/KA-NIMH-SEQ-54	SEQ-54	EPI_ISL_845886
125	hCoV-19/India/KA-NIMH-SEQ-55	SEQ-55	EPI_ISL_845887
126	hCoV-19/India/KA-NIMH-SEQ-56	SEQ-56	EPI_ISL_845888
127	hCoV-19/India/KA-NIMH-SEQ-57	SEQ-57	EPI_ISL_845889
128	hCoV-19/India/KA-NIMH-SEQ-58	SEQ-58	EPI_ISL_845890
129	hCoV-19/India/KA-NIMH-SEQ-6	SEQ-6	EPI_ISL_807158
130	hCoV-19/India/KA-NIMH-SEQ-60	SEQ-60	EPI_ISL_860182
131	hCoV-19/India/KA-NIMH-SEQ-61	SEQ-61	EPI_ISL_995708
132	hCoV-19/India/KA-NIMH-SEQ-62	SEQ-62	EPI_ISL_860183
133	hCoV-19/India/KA-NIMH-SEQ-63	SEQ-63	EPI_ISL_860184
134	hCoV-19/India/KA-NIMH-SEQ-64	SEQ-64	EPI_ISL_860185
135	hCoV-19/India/KA-NIMH-SEQ-65	SEQ-65	EPI_ISL_860186
136	hCoV-19/India/KA-NIMH-SEQ-67	SEQ-67	EPI_ISL_860187
137	hCoV-19/India/KA-NIMH-SEQ-68	SEQ-68	EPI_ISL_860188
138	hCoV-19/India/KA-NIMH-SEQ-69	SEQ-69	EPI_ISL_860189
139	hCoV-19/India/KA-NIMH-SEQ-7	SEQ-7	EPI_ISL_803908
140	hCoV-19/India/KA-NIMH-SEQ-70	SEQ-70	EPI_ISL_860190
141	hCoV-19/India/KA-NIMH-SEQ-72	SEQ-72	EPI_ISL_860191
142	hCoV-19/India/KA-NIMH-SEQ-73	SEQ-73	EPI_ISL_860192
143	hCoV-19/India/KA-NIMH-SEQ-74	SEQ-74	EPI_ISL_860193
144	hCoV-19/India/KA-NIMH-SEQ-75	SEQ-75	EPI_ISL_860194
145	hCoV-19/India/KA-NIMH-SEQ-76	SEQ-76	EPI_ISL_860195
146	hCoV-19/India/KA-NIMH-SEQ-77	SEQ-77	EPI_ISL_860196
147	hCoV-19/India/KA-NIMH-SEQ-78	SEQ-78	EPI_ISL_860197
148	hCoV-19/India/KA-NIMH-SEQ-79	SEQ-79	EPI_ISL_860198
149	hCoV-19/India/KA-NIMH-SEQ-8	SEQ-8	EPI_ISL_747244
150	hCoV-19/India/KA-NIMH-SEQ-80	SEQ-80	EPI_ISL_860199
151	hCoV-19/India/KA-NIMH-SEQ-81	SEQ-81	EPI_ISL_860200
152	hCoV-19/India/KA-NIMH-SEQ-82	SEQ-82	EPI_ISL_860201
153	hCoV-19/India/KA-NIMH-SEQ-83	SEQ-83	EPI_ISL_995173
154	hCoV-19/India/KA-NIMH-SEQ-84	SEQ-84	EPI_ISL_995174
155	hCoV-19/India/KA-NIMH-SEQ-85	SEQ-85	EPI_ISL_995175
156	hCoV-19/India/KA-NIMH-SEQ-86	SEQ-86	EPI_ISL_995176
157	hCoV-19/India/KA-NIMH-SEQ-87	SEQ-87	EPI_ISL_995177
158	hCoV-19/India/KA-NIMH-SEQ-88	SEQ-88	EPI_ISL_1007660
159	hCoV-19/India/KA-NIMH-SEQ-89	SEQ-89	EPI_ISL_995178
160	hCoV-19/India/KA-NIMH-SEQ-9	SEQ-9	EPI_ISL_803912
161	hCoV-19/India/KA-NIMH-SEQ-90	SEQ-90	EPI_ISL_995179
162	hCoV-19/India/KA-NIMH-SEQ-91	SEQ-91	EPI_ISL_1007661
163	hCoV-19/India/KA-NIMH-SEQ-92	SEQ-92	EPI_ISL_995180
164	hCoV-19/India/KA-NIMH-SEQ-94	SEQ-94	EPI_ISL_995181
165	hCoV-19/India/KA-NIMH-SEQ-95	SEQ-95	EPI_ISL_995182
166	hCoV-19/India/KA-NIMH-SEQ-96	SEQ-96	EPI_ISL_995183
167	hCoV-19/India/KA-NIMH-SEQ-97	SEQ-97	EPI_ISL_995184
168	hCoV-19/India/KA-NIMH-SEQ-99	SEQ-99	EPI_ISL_995185
