## Supplementary Table 3 for "Importation, circulation, and emergence of variants of SARS-CoV-2 in the South Indian State of Karnataka"

### Sheet: Sheet1
	Supplementary Table 3 – Details of sequenced samples
Sr.No	SEQ_ID	Imported	Circulating	Local Outbreak	Lineage	Date of Sample Collection
1	SEQ-1	No	Yes		B.1.36	2020-12-09
2	SEQ-10	Yes	No		B.1.1.7	2020-12-23
3	SEQ-100	Yes	No		B.1.36	2020-12-31
4	SEQ-101	Yes	No		B.1.468	2020-12-31
5	SEQ-102	Yes	No		B.1.36	2020-12-31
6	SEQ-103	Yes	No		B.1.308	2021-01-06
7	SEQ-104	Yes	No		B.1.1.7	2021-01-06
8	SEQ-105	No	Yes		B.1.468	2021-01-06
9	SEQ-106	Yes	No		B.1	2021-01-10
10	SEQ-107	Yes	No		B.1.1.317	2021-01-10
11	SEQ-108	Yes	No			2021-01-11
12	SEQ-109	Yes	No		B.1.1.7	2021-01-11
13	SEQ-11	No	Yes		B.1	2020-12-21
14	SEQ-110	Yes	No		B.1.1.7	2021-01-11
15	SEQ-111	Yes	No		B.1	2021-01-07
16	SEQ-112	Yes	No		B.1.36	2021-01-06
17	SEQ-113	Yes	No		B.1.36	2021-01-08
18	SEQ-114	Yes	No		B.1.36.18	2021-01-09
19	SEQ-115	Yes	No		B.1	2021-01-13
20	SEQ-116	Yes	No		B.1.36	2021-01-12
21	SEQ-117	No	Yes			2021-01-11
22	SEQ-118	No	Yes		B.1.36	2021-01-11
23	SEQ-119	No	Yes		B.1.36	2021-01-11
24	SEQ-12	Yes	No		B.1.36	2020-12-24
25	SEQ-120	No	Yes		B.1.1.7	2021-01-12
26	SEQ-121	No	Yes		B.1.36	2021-01-12
27	SEQ-122	No	Yes		B.1.36	2021-01-10
28	SEQ-123	No	Yes		B.1	2021-01-10
29	SEQ-124	No	Yes			2021-01-11
30	SEQ-125	No	Yes		B.1.197	2021-01-11
31	SEQ-126	No	Yes		B.1.36	2021-01-07
32	SEQ-127	Yes	No		B.1.36	2021-01-17
33	SEQ-128	Yes	No		B.1.1.7	2021-01-18
34	SEQ-129	Yes	No		B.1.1.7	2021-01-18
35	SEQ-13	Yes	No		B.1.1.7	2020-12-24
36	SEQ-130	Yes	No		B.1.36	2021-01-18
37	SEQ-131	Yes	No		B.1.1.74	2021-01-21
38	SEQ-132	No	Yes		B.1.36	2020-12-13
39	SEQ-133	No	Yes			2020-12-14
40	SEQ-134	No	Yes		B.1.1.306	2020-12-13
41	SEQ-135	No	Yes		B.1.36	2020-12-11
42	SEQ-136	No	Yes		B.1.221	2020-11-30
43	SEQ-137	No	Yes		B.1.1.74	2020-11-24
44	SEQ-138	No	Yes		B.1.36	2021-01-07
45	SEQ-139	No	Yes		B.1	2021-01-07
46	SEQ-14	Yes	No		B.1.1.7	2020-12-24
47	SEQ-140	No	Yes		B.1	2021-01-08
48	SEQ-141	No	Yes		B.1.36	2021-01-08
49	SEQ-142	No	Yes		B.1.36	2021-01-08
50	SEQ-143	No	Yes		B.1	2020-12-30
51	SEQ-144	No	Yes		B.1.1.74	2021-01-09
52	SEQ-145	No	Yes		B.1.36	2021-01-13
53	SEQ-146	No	Yes		B.1.509	2021-01-13
54	SEQ-147	No	Yes		B.1.1.216	2021-01-13
55	SEQ-148	No	Yes		B.1.36	2021-01-13
56	SEQ-149	No	Yes		B.1.36	2021-01-16
57	SEQ-15	Yes	No		B.1.1.7	2020-12-24
58	SEQ-150	No	Yes		B.1.36	2021-01-16
59	SEQ-151	No	Yes		B.1.36	2021-01-15
60	SEQ-152	No	Yes		B.1	2021-01-17
61	SEQ-153	No	Yes		B.1.36	2021-01-18
62	SEQ-154	No	Yes		B.1.36	2021-01-16
63	SEQ-155	No	Yes		B.1	2021-01-17
64	SEQ-156	No	Yes		B.1.36.17	2021-01-19
65	SEQ-157	No	Yes		B.1.36	2021-01-19
66	SEQ-158	No	Yes		B.1	2021-01-18
67	SEQ-159	No	Yes		B.1.36	2021-01-18
68	SEQ-16	Yes	No		B.1.1.7	2020-12-24
69	SEQ-160	No	Yes		B.1.1.74	2021-01-18
70	SEQ-161	No	Yes		B.1	2021-01-19
71	SEQ-162	No	Yes		B.1.36	2021-01-20
72	SEQ-163	No	Yes		B.1.36	2021-01-20
73	SEQ-164	No	Yes		B.1.36	2021-01-20
74	SEQ-165	No	Yes		B.1.36	2021-01-19
75	SEQ-166	No	Yes		A.23.1	2021-01-20
76	SEQ-167	No	Yes		B.1	2021-01-21
77	SEQ-168	No	Yes		B.1	2021-01-20
78	SEQ-169	No	Yes		B.1.36	2021-01-20
79	SEQ-17	Yes	No		B.1.258	2020-12-24
80	SEQ-170	No	Yes		B.1.36	2021-01-20
81	SEQ-171	No	Yes		A.23.1	2021-01-21
82	SEQ-172	No	Yes		B.1.1.216	2021-01-21
83	SEQ-173	No	Yes		B.1.36	2021-01-21
84	SEQ-174	No	Yes		B.1.36	2021-01-21
85	SEQ-175	No	Yes		B.1.36.10	2021-01-21
86	SEQ-176	No	Yes		B.1.36	2021-01-22
87	SEQ-177	Yes	No		B.1.1.7	2021-01-26
88	SEQ-178	Yes	No		B.1.1.7	2021-01-27
89	SEQ-179	Yes	No		B.1.1.7	2021-01-27
90	SEQ-18	Yes	No		B.1	2020-12-24
91	SEQ-180	Yes	No		A	2021-01-21
92	SEQ-181	Yes	No		B.1.1.7	2021-01-31
93	SEQ-182	Yes	No		B.1.177.4	2021-01-31
94	SEQ-183	Yes	No		B.1	2021-01-29
95	SEQ-184	Yes	No		B.1.1.7	2021-01-14
96	SEQ-19	Yes	No		B.1.36	2020-12-24
97	SEQ-2	No	Yes		B.1.468	2020-12-16
98	SEQ-20	Yes	No		B.1.36	2020-12-24
99	SEQ-21	Yes	No		B.1.36	2020-12-24
100	SEQ-22	Yes	No		B	2020-12-24
101	SEQ-23	No	Yes		B.1.1.184	2020-12-24
102	SEQ-24	No	Yes		B.1.1.216	2020-12-23
103	SEQ-25	No	Yes			2020-12-23
104	SEQ-26	No	Yes		B.1.216	2020-12-22
105	SEQ-27	No	Yes		B.1.1.74	2020-12-23
106	SEQ-28	Yes	No		B.1	2020-12-25
107	SEQ-29	Yes	No		B.1.177.19	2020-12-24
108	SEQ-30	Yes	No		B.1.1.7	2020-12-24
109	SEQ-31	Yes	No		B.1.2	2020-12-23
110	SEQ-32	Yes	No		B.1	2020-12-26
111	SEQ-33	Yes	No		B.1.1.7	2020-12-25
112	SEQ-34	Yes	No		B.1	2020-12-25
113	SEQ-35	Yes	No		B.1	2020-12-25
114	SEQ-36	Yes	No		B.1.1.7	2020-12-25
115	SEQ-37	Yes	No			2020-12-25
116	SEQ-38	No	Yes		B.1	2020-12-28
117	SEQ-39	No	Yes		B.1	2020-12-28
118	SEQ-4	No	Yes		B.1.36	2020-12-19
119	SEQ-40	Yes	No		B.1.36	2020-12-23
120	SEQ-41	Yes	No		B.1.36	2020-12-23
121	SEQ-42	Yes	No		B.1	2020-12-27
122	SEQ-43	No	Yes		B.1	2020-12-27
123	SEQ-44	No	Yes		B.1.36	2020-12-28
124	SEQ-45	No	Yes		B.1.1.106	2020-12-30
125	SEQ-46	Yes	No		B.1.468	2020-12-29
126	SEQ-47	Yes	No		B.1.1.194	2020-12-29
127	SEQ-48	Yes	No		B.1	2020-12-29
128	SEQ-49	Yes	No		B.1.1.7	2020-12-30
129	SEQ-5	No	Yes		B.1	2020-12-19
130	SEQ-50	Yes	No		B.1.36	2020-12-25
131	SEQ-51	No	Yes		B.1.36.13	2020-12-28
132	SEQ-52	No	Yes		B.1.468	2020-12-28
133	SEQ-53	No	Yes		B.1.36	2020-12-30
134	SEQ-54	No	Yes		B.1.36	2020-12-30
135	SEQ-55	Yes	No		B.1	2020-12-29
136	SEQ-56	No	Yes		B.1	2020-12-29
137	SEQ-57	No	Yes		B.1.468	2020-12-28
138	SEQ-58	No	Yes		B.1.36	2020-12-29
139	SEQ-59	No	Yes		B.1	2020-12-30
140	SEQ-6	No	Yes		B.1.36	2020-12-21
141	SEQ-60	Yes	No		B.1.1.7	2020-12-30
142	SEQ-61	Yes	No		B.1.1.7	2020-12-30
143	SEQ-62	Yes	No		B.1.1.7	2020-12-31
144	SEQ-63	Yes	No		B.1.36	2021-01-02
145	SEQ-64	Yes	No		B.1.36	2021-01-02
146	SEQ-65	Yes	No		B.1.177	2021-01-04
147	SEQ-66	Yes	No		B.1	2021-01-02
148	SEQ-67	Yes	No		B.1.36	2021-01-03
149	SEQ-68	Yes	No		B.1.36	2021-01-03
150	SEQ-69	Yes	No		B.1.36	2021-01-02
151	SEQ-7	Yes	No		B.1.177	2020-12-22
152	SEQ-70	No	Yes		B.1.36	2021-01-01
153	SEQ-71	No	Yes			2021-01-02
154	SEQ-72	No	Yes		B.1.1.130	2021-01-02
155	SEQ-73	No	Yes		B.1.36	2021-01-02
156	SEQ-74	No	Yes		B.1.36	2021-01-02
157	SEQ-75	No	Yes		B.1.36	2021-01-02
158	SEQ-76	No	Yes		B.1	2021-01-03
159	SEQ-77	No	Yes		B.1.36	2021-01-04
160	SEQ-78	No	Yes		B.1.36.23	2021-01-04
161	SEQ-79	No	Yes		B.1.456	2021-01-05
162	SEQ-8	Yes	No		B.1.1.7	2020-12-22
163	SEQ-80	No	Yes		B.1	2020-12-06
164	SEQ-81	No	Yes		B.1	2020-12-06
165	SEQ-82	No	Yes		B.1.1.197	2020-12-05
166	SEQ-83	No	Yes		B.1.188	2020-11-24
167	SEQ-84	No	Yes		B.1.36	2020-11-24
168	SEQ-85	No	Yes		B.1.36	2020-11-24
169	SEQ-86	No	Yes		B.1.36	2020-11-26
170	SEQ-87	No	Yes		B.1	2020-11-23
171	SEQ-88	No	Yes		B.1.36	2020-11-28
172	SEQ-89	No	Yes		B.1.1.74	2020-11-25
173	SEQ-9	Yes	No		B.1.1.7	2020-12-22
174	SEQ-90	No	Yes		B.1	2020-11-25
175	SEQ-91	No	Yes		B.1	2020-11-24
176	SEQ-92	No	Yes		B.1	2020-12-10
177	SEQ-93	No	Yes		B	2020-12-22
178	SEQ-94	No	Yes		B.1	2020-12-22
179	SEQ-95	No	Yes		B.1.256	2020-12-22
180	SEQ-96	No	Yes		B.1.36	2020-12-20
181	SEQ-97	No	Yes		B.1	2020-12-20
182	SEQ-98	Yes	No		B.1	2021-01-05
183	SEQ-99	Yes	No		B.1.36	2020-12-31
184	SEQ-192	No	No	Yes	B.1.36	2021-02-13
185	SEQ-193	No	No	Yes	B.1.36	2021-02-13
186	SEQ-194	No	No	Yes	B.1.36	2021-02-13
187	SEQ-195	No	No	Yes	B.1.36	2021-02-13
188	SEQ-196	No	No	Yes	B.1.36	2021-02-13
189	SEQ-197	No	No	Yes	B.1.36	2021-02-13
190	SEQ-198	No	No	Yes	B.1.36	2021-02-13
191	SEQ-199	No	No	Yes	B.1.36	2021-02-13
192	SEQ-200	No	No	Yes	B.1.36	2021-02-13
193	SEQ-201	No	No	Yes	B.1.36	2021-02-13
194	SEQ-202	No	No	Yes	B.1.36	2021-02-13
195	SEQ-203	No	No	Yes	B.1.36	2021-02-13
196	SEQ-204	No	No	Yes	B.1.36	2021-02-13
197	SEQ-205	No	No	Yes	B.1.36	2021-02-13
