## Supplementary Table 4 for "Importation, circulation, and emergence of variants of SARS-CoV-2 in the South Indian State of Karnataka"

### Sheet: Sheet1
Supplementary Table 4- PANGO lineage assignments for SARS-CoV-2 genomes
	Lineage	IMPORTED		CIRCULATING
	(PANGO)	Dec 22, 2020 – Jan 31, 2021		Nov 22, 2020 – Jan 22, 2021
		Frequency	Percentage	Frequency	Percentage
1	B.1.1.7	24	32.8767	1	0.970874
2	B.1.36	20	27.3973	45	43.6893
3	B.1	14	19.1781	26	25.2427
4	B.1.177	2	2.73973
5	B.1.468	2	2.73973	4	3.8835
6	A	1	1.36986
7	B	1	1.36986	1	0.970874			2
8	B.1.1.194	1	1.36986
9	B.1.1.317	1	1.36986
10	B.1.1.74	1	1.36986	5	4.85437
11	B.1.177.19	1	1.36986
12	B.1.177.4	1	1.36986
13	B.1.2	1	1.36986
14	B.1.258	1	1.36986
15	B.1.308	1	1.36986
16	B.1.36.18	1	1.36986
17	A.23.1			2	1.94175
18	B.1.1.106			1	0.970874
19	B.1.1.130			1	0.970874
20	B.1.1.184			1	0.970874
21	B.1.1.197			1	0.970874
22	B.1.1.216			3	2.91262
23	B.1.1.306			1	0.970874
24	B.1.197			1	0.970874
25	B.1.216			1	0.970874
26	B.1.221			1	0.970874
27	B.1.256			1	0.970874
28	B.1.36.10			1	0.970874
29	B.1.36.13			1	0.970874
30	B.1.36.17			1	0.970874
31	B.1.36.23			1	0.970874
32	B.1.456			1	0.970874
33	B.1.509			1	0.970874
34	B.1.188			1	0.970874
		73		103
	Frequency of SARS-CoV-2 lineages (PANGO classification) and percentages of sequenced samples in the imported (by international travel, n =73) or already circulating (in Bengaluru city, n=103) are tabulated. Lineages in black are present in both categories, blue were found in the imported group and orange in circulating viruses. Sub-lineages of B.1.36 are highlighted.
