## Supplementary Table 5 for "Importation, circulation, and emergence of variants of SARS-CoV-2 in the South Indian State of Karnataka"

### Sheet: Sheet1
Supplementary Table 5- Position and frequency of single nucleotide polymorphisms
No.	SNP	Count
1	C14408T	160
2	C3037T	159
3	A23403G	151
4	C3267T	85
5	C22444T	78
6	C26735T	75
7	G25563T	73
8	C21034T	61
9	G26173T	61
10	T28277C	57
11	G28183T	56
12	T22882G	45
13	C8917T	38
14	G9389A	35
15	C23604A	31
16	C28854T	29
17	C18877T	27
18	C5986T	27
19	G28881A	24
20	G28882A	24
21	C23709T	23
22	C913T	23
23	T6954C	23
24	G24914C	23
25	T24506G	23
26	C5388A	23
27	T16176C	23
28	A23063T	23
29	G28883C	23
30	C14676T	22
31	C23271A	21
32	T28282A	20
33	G28280C	20
34	A28281T	20
35	G28048T	17
36	A28111G	17
37	C27972T	16
38	G27952T	14
39	C6286T	13
40	G11083T	12
41	C15279T	12
42	C9857T	10
43	C26060T	10
44	C25521T	9
45	G26467T	9
46	T1947C	9
47	C28253T	9
48	C3096T	8
49	A15435G	8
50	C5884T	8
51	C29409T	8
52	G22331A	8
53	G22468T	8
54	C10336T	7
55	C28977T	7
56	A16302G	7
57	C1377T	7
58	C2110T	7
59	A12875G	7
60	G21974T	7
61	C28603T	7
62	T26038A	6
63	G347A	6
64	A17615G	6
65	G4300T	6
66	G26526T	6
67	C10456T	6
68	G21901A	5
69	C1218T	5
70	G11521T	5
71	C18431T	5
72	G23401T	5
73	G26062T	5
74	C6040T	5
75	C22227T	5
76	A21137G	5
77	A12162G	5
78	G29058A	4
79	G26746C	4
80	G12202T	4
81	C11563T	4
82	C14120T	4
83	G28690T	4
84	C14724T	4
85	C23248T	4
86	C10039T	4
87	C25797T	4
88	G29179T	4
89	C1454A	4
90	G21255C	4
91	T15096C	4
92	C15952T	4
93	A7906G	4
94	C18364T	4
95	C26801G	4
96	A12765G	4
97	G26065T	4
98	G3307T	4
99	C2695T	4
100	C10252T	4
101	C5339T	4
102	C14407T	4
103	T25969C	4
104	C11824T	4
105	T445C	4
106	G28280T	4
107	G27798T	4
108	G29402T	4
109	G2808T	4
110	G29645T	4
111	C11124T	4
112	T23031C	4
113	T20175C	4
114	T22200C	4
115	G25273T	4
116	A9204G	4
117	C15540T	4
118	T19053C	4
119	C823T	4
120	C16887T	4
121	G29553T	4
122	C9979T	4
123	C27434A	3
124	C882T	3
125	C18486T	3
126	G3351T	3
127	C28706T	3
128	C7728T	3
129	C12525T	3
130	C683T	3
131	T20955C	3
132	C313T	3
133	G19872T	3
134	G15406T	3
135	G10981T	3
136	C15699T	3
137	C21575T	3
138	G20670A	3
139	C25276T	3
140	G29315C	3
141	A6659G	3
142	G23593T	3
143	A5715G	3
144	C17528T	3
145	A20294G	3
146	C5826T	3
147	A28254C	3
148	G22021T	3
149	C4475T	3
150	A10018G	3
151	C3695T	3
152	C20451T	3
153	C7108T	3
154	C3177T	3
155	C17004T	3
156	C26078T	3
157	C5700A	3
158	C2536T	3
159	G10870T	3
160	T27384C	3
161	A22525G	3
162	G27261T	3
163	C5849T	3
164	C29635T	3
165	C20178T	3
166	C9870T	3
167	C28744T	3
168	A28095T	3
169	C22033A	3
170	C9163T	3
171	C9344T	3
172	G12243T	3
173	C10834T	3
174	C12809T	3
175	G1141T	3
176	C27110T	3
177	G16935T	2
178	A13186G	2
179	C23934T	2
180	C8299T	2
181	C22687T	2
182	C24026T	2
183	C22000T	2
184	C23604G	2
185	G29449T	2
186	C19255T	2
187	G7393T	2
188	G3351A	2
189	T4798C	2
190	G11230T	2
191	C745T	2
192	C10449T	2
193	G20752A	2
194	C8782T	2
195	G18412T	2
196	C17745T	2
197	G28325T	2
198	T27101C	2
199	T16086C	2
200	C9438T	2
201	C9246T	2
202	A15099G	2
203	C6573T	2
204	C21459T	2
205	G1306A	2
206	T26999C	2
207	C24745T	2
208	C29555T	2
209	C13264T	2
210	G28209C	2
211	T14171C	2
212	G28300T	2
213	C5901T	2
214	C9891T	2
215	C27944T	2
216	G25913T	2
217	A25450G	2
218	C2044A	2
219	G27463T	2
220	G28167A	2
221	G3152T	2
222	C28045T	2
223	C1170T	2
224	C13115T	2
225	C27513T	2
226	C21707T	2
227	G25996T	2
228	T1978C	2
229	T24097C	2
230	G17584T	2
231	C5175T	2
232	C25886T	2
233	G11998A	2
234	G18948T	2
235	C28278A	2
236	A27865G	2
237	C15933T	2
238	A19873G	2
239	T28063C	2
240	G22661T	2
241	G25135C	2
242	C20384T	2
243	A24232T	2
244	T10498C	2
245	G5554T	2
246	C20325T	2
247	C1919T	2
248	C25658T	2
249	C27247T	2
250	C29370T	2
251	C4573T	2
252	C21772T	2
253	G28378C	2
254	A18535G	2
255	G1820A	2
256	C13620T	2
257	C19164T	2
258	C11530T	2
259	T23599A	2
260	C5497T	2
261	G8371T	2
262	T2734C	2
263	C7564T	2
264	C9693T	2
265	C6310T	2
266	C27297T	2
267	C29284T	2
268	G23429T	2
269	C21846A	2
270	C18981T	2
271	G21123T	2
272	C25096T	2
273	C10747T	2
274	C6401T	2
275	G15672T	2
276	G11266T	2
277	T14133C	2
278	G25909T	2
279	T20949C	2
280	G25217T	2
281	C21812T	2
282	C2453T	2
283	C21058T	2
284	G28899T	2
285	C13176T	2
286	C4246T	2
287	G14250T	2
288	C27739T	2
289	G26062C	2
290	C10582T	2
291	G27670A	2
292	C10450T	2
293	T8624G	2
294	C337T	2
295	C16575T	2
296	C26256T	2
297	G19518T	2
298	C29642T	2
299	C21304T	2
300	T7099C	2
301	G25855T	2
302	G25906T	2
303	C14178T	2
304	G29260T	2
305	G8017T	2
306	G29260A	2
307	C21614T	2
308	C28087T	2
309	G23282T	2
310	C2062T	2
311	G19891T	2
312	G3728T	2
313	G896A	2
314	T13788C	2
315	C18400T	2
316	C18647T	2
317	C3992T	2
318	C12076T	2
319	C13329T	2
320	A3841T	2
321	G24781T	2
322	C10138T	2
323	T28144C	2
324	G28077T	2
325	C3141A	2
326	G28881T	2
327	C4784T	2
328	C15126T	1
329	G23611A	1
330	C2508T	1
331	C24964T	1
332	G17749T	1
333	G25687T	1
334	C17172T	1
335	A929G	1
336	T19035C	1
337	A6588G	1
338	C28103T	1
339	T28176C	1
340	A29378C	1
341	C28101A	1
342	G11222T	1
343	C12068A	1
344	C3704T	1
345	G23518T	1
346	C4438T	1
347	C28311G	1
348	T10722C	1
349	G1589T	1
350	C23896T	1
351	C25528T	1
352	G4255T	1
353	A9922G	1
354	G29027T	1
355	T26485C	1
356	T16398C	1
357	G26718T	1
358	G4354A	1
359	A29426C	1
360	A27383G	1
361	T8002C	1
362	C21054T	1
363	G28373T	1
364	G16959T	1
365	A27926G	1
366	G14030A	1
367	T9385C	1
368	C29585T	1
369	C14937T	1
370	G19648T	1
371	G25186T	1
372	C28846T	1
373	G27993T	1
374	C25240T	1
375	C25427T	1
376	G16153A	1
377	C2902T	1
378	C3885T	1
379	C17977T	1
380	A24010G	1
381	G4160T	1
382	T1831C	1
383	A29412G	1
384	C21846T	1
385	G5704T	1
386	C5506T	1
387	A28254T	1
388	G1312T	1
389	A8728G	1
390	C1059T	1
391	A26358G	1
392	G15957A	1
393	G24199T	1
394	G21724A	1
395	C25207T	1
396	G25793T	1
397	C16049T	1
398	G6446T	1
399	G8027T	1
400	G5023T	1
401	C1909T	1
402	G3482A	1
403	A6656G	1
404	T11798G	1
405	A21071G	1
406	A3813G	1
407	G3431T	1
408	C6539T	1
409	C13860T	1
410	A10181G	1
411	C5031T	1
412	C20389T	1
413	C7420T	1
414	C28331T	1
415	C25614G	1
416	A1633G	1
417	G1186T	1
418	C527T	1
419	A3193T	1
420	C7279T	1
421	A14672G	1
422	C12225T	1
423	A21630G	1
424	T25421G	1
425	G24928T	1
426	C1919A	1
427	C21216T	1
428	C2226T	1
429	G25939T	1
430	T19541C	1
431	T23010C	1
432	T10717G	1
433	G22992A	1
434	C20405T	1
435	T23042C	1
436	C2221T	1
437	C16293T	1
438	C12357T	1
439	C12672T	1
440	C24149T	1
441	C25572T	1
442	T25722C	1
443	G28851T	1
444	T2327G	1
445	C24334T	1
446	G25112A	1
447	A7440T	1
448	C23043T	1
449	T29377C	1
450	C26340T	1
451	G25483A	1
452	C21627T	1
453	C14645T	1
454	G3340T	1
455	C22855T	1
456	C23683T	1
457	A23592C	1
458	C6665T	1
459	C24904T	1
460	C26882T	1
461	G8612T	1
462	C26894T	1
463	G20679T	1
464	C27879T	1
465	C28677T	1
466	C28399T	1
467	T1735C	1
468	G28027T	1
469	C13297A	1
470	G22205C	1
471	C7504T	1
472	T15163C	1
473	C7296T	1
474	G26172T	1
475	C8713T	1
476	A12306G	1
477	T4427G	1
478	C2455T	1
479	C7398T	1
480	G29032T	1
481	C7231T	1
482	C9559T	1
483	C13944T	1
484	G29229A	1
485	C10776A	1
486	C3589T	1
487	C28708T	1
488	G20274T	1
489	C29311T	1
490	C20762T	1
491	C11747T	1
492	C25046T	1
493	A19459G	1
494	A7863G	1
495	C22522T	1
496	G12070T	1
497	A6705G	1
498	C10815T	1
499	C28932T	1
500	G23311C	1
501	A460G	1
502	C2939T	1
503	G7675T	1
504	G26389T	1
505	C16260T	1
506	G5374A	1
507	C10319T	1
508	C12473T	1
509	C9411T	1
510	C28256A	1
511	C6258T	1
512	G28580T	1
513	C12651T	1
514	G27987T	1
515	C5544T	1
516	C1288T	1
517	C4456T	1
518	C16954T	1
519	G1181T	1
520	G3896T	1
521	C22624T	1
522	A2848G	1
523	C23188T	1
524	T25942C	1
525	G11335T	1
526	A27797T	1
527	G29001T	1
528	G19645T	1
529	T25084C	1
530	C21365T	1
531	A4372G	1
532	C5000T	1
533	C15141T	1
534	G28209T	1
535	C4084T	1
536	G16914T	1
537	C27416T	1
538	G8201T	1
539	G11048T	1
540	G12929A	1
541	T826C	1
542	C6762T	1
543	A761T	1
544	T25745C	1
545	C28006T	1
546	G10642A	1
547	T24940C	1
548	G8131T	1
549	G29081T	1
550	G13370A	1
551	G19947T	1
552	T7258C	1
553	G4357A	1
554	C9491T	1
555	A13732G	1
556	T10253C	1
557	C25844A	1
558	C7318T	1
559	C10296T	1
560	C635T	1
561	T3556C	1
562	G29527T	1
563	C25047T	1
564	C4540T	1
565	C22480G	1
566	C17746T	1
567	C24034T	1
568	G20548T	1
569	C26822T	1
570	T27796G	1
571	C10733T	1
572	C4455T	1
573	G29348T	1
574	C6541T	1
575	C12171T	1
576	C26110T	1
577	C10519T	1
578	T16194A	1
579	A3097G	1
580	C28687T	1
581	C16580T	1
582	A24780C	1
583	C1191T	1
584	G23501T	1
585	G28878C	1
586	G17334T	1
587	T25070G	1
588	C9733T	1
589	C12880T	1
590	C7735T	1
591	G4454T	1
592	T4879A	1
593	C6543T	1
594	G22484A	1
595	G23486T	1
596	G11679A	1
597	T9835C	1
598	C9565T	1
599	C26176T	1
600	C24748T	1
601	C2667T	1
602	C16626T	1
603	G6337T	1
604	C25156T	1
605	G28487A	1
606	C17470T	1
607	G14055T	1
608	T4513C	1
609	G23120T	1
610	C16041T	1
611	G12794A	1
612	A16953G	1
613	G19086T	1
614	A3691G	1
615	G6536T	1
616	A25419T	1
617	G28950A	1
618	C10790T	1
619	C8140T	1
620	C25460T	1
621	C16946T	1
622	T1476C	1
623	C3961T	1
624	C29189G	1
625	C1385T	1
626	C20703T	1
627	C355T	1
628	C25300T	1
629	G29395C	1
630	A24062G	1
631	C11620T	1
632	G23012C	1
633	C4543T	1
634	A3255C	1
635	G13126A	1
636	T6274C	1
637	G28878A	1
638	T26094C	1
639	A12858G	1
640	C12241T	1
641	C25777T	1
642	C6568T	1
643	A10987G	1
644	G1738T	1
645	C2488T	1
646	T15060C	1
647	C3966T	1
648	C14599T	1
649	G7798T	1
650	C19484T	1
651	T15726C	1
652	G10447A	1
653	C26964T	1
654	A6058G	1
655	G25907T	1
656	C23444A	1
657	G14773T	1
658	A5570G	1
659	C4012T	1
660	C8626T	1
661	G28001T	1
662	G12600T	1
663	C11074T	1
664	C19152T	1
665	C11916T	1
666	T19521C	1
667	C7979A	1
668	G18255T	1
669	C13019T	1
670	C11344T	1
671	G28262T	1
672	A11595G	1
673	T1414C	1
674	A5659G	1
675	A3603G	1
676	G29239A	1
677	T22270C	1
678	C6706T	1
679	C13945T	1
680	G26774T	1
681	G19117T	1
682	A12410G	1
683	C11322T	1
684	C14583T	1
685	C29614T	1
686	G26634T	1
687	C2523T	1
688	A23665G	1
689	C7390T	1
690	G16206T	1
691	C25416T	1
692	A17697G	1
693	C26326T	1
694	C27630T	1
695	G27390T	1
696	A13535G	1
697	C3784T	1
698	G19174T	1
699	G26909C	1
700	C28232T	1
701	C1457T	1
702	A2647G	1
703	A20538G	1
704	G25690A	1
705	C29541G	1
706	C3487T	1
707	C3923T	1
708	C21762T	1
709	A25798G	1
710	C2344T	1
711	C24382T	1
712	C14694T	1
713	G1599T	1
714	T4924C	1
715	T13473G	1
716	G19254T	1
717	G28223T	1
718	C25553T	1
719	C10029T	1
720	C2623T	1
721	C26461T	1
722	G9646A	1
723	T11434C	1
724	A21213G	1
725	T16167C	1
726	G25489T	1
727	C11001T	1
728	C8266T	1
729	C26681T	1
730	C6268T	1
731	T25763C	1
732	C23230A	1
733	G21255T	1
734	T18342G	1
735	A4659G	1
736	A22243G	1
737	A7847C	1
738	C21590T	1
739	G18318T	1
740	G29332T	1
741	T26532C	1
742	A16734G	1
743	G22363T	1
744	C24784T	1
745	T26038C	1
746	G15906T	1
747	G28371T	1
748	G28975T	1
749	C27970T	1
750	C7777T	1
751	G25947T	1
752	A8072G	1
753	A16011G	1
754	G27870T	1
755	T23509C	1
756	T18450C	1
757	C10560A	1
758	G20578T	1
759	A1987G	1
760	C29386A	1
761	C28472T	1
762	C27765T	1
763	C21952T	1
764	T17925C	1
765	C21658T	1
766	C29118T	1
767	A29499G	1
768	C22530T	1
769	C2838A	1
770	C21767T	1
771	T21613C	1
772	C27557T	1
773	A2031G	1
774	C14805T	1
775	C25350T	1
776	C4206T	1
777	T27956C	1
778	A1807G	1
779	C7712T	1
780	G20635A	1
781	C8950T	1
782	G24926T	1
783	C4999T	1
784	C18744T	1
785	G910A	1
786	T18539C	1
787	C25292T	1
788	C16394T	1
789	A13853G	1
790	G2972T	1
791	C12546T	1
792	G24040T	1
793	C26208T	1
794	G8042A	1
795	C11575T	1
796	G4975T	1
797	C15654T	1
798	G23587T	1
799	C25487A	1
800	C28093T	1
801	C14786T	1
802	C27735T	1
803	G2525C	1
804	C20823T	1
805	C26873T	1
806	G28378T	1
807	C18491T	1
808	C21811A	1
809	T19839C	1
810	G27457T	1
811	C15026T	1
812	T2953C	1
813	G25302T	1
814	C1912T	1
815	A16395C	1
816	G22014T	1
817	C10755T	1
818	C8841T	1
819	T4996C	1
820	A26148G	1
821	G10396T	1
822	C14703T	1
823	A18424G	1
824	C14848T	1
825	G3880A	1
826	C13667T	1
827	A5368G	1
828	T29194C	1
829	C12053T	1
830	A12095G	1
831	G24368T	1
832	G9211A	1
833	C10036T	1
834	G25690T	1
835	C27799T	1
836	G19086A	1
837	G15438T	1
838	A25420T	1
839	C1076T	1
840	C11103T	1
841	C19660T	1
842	C7528T	1
843	C1060T	1
844	G18105T	1
845	A28877T	1
846	C25728T	1
847	G553A	1
848	C5157T	1
849	C1627T	1
850	C15842T	1
851	C11674T	1
852	C23086T	1
853	T27953C	1
854	T20266C	1
855	A6731G	1
856	T8698C	1
857	C6027T	1
858	C5575T	1
859	T27919C	1
860	C27012T	1
861	G8863A	1
862	C7869T	1
863	T9678G	1
864	C5833T	1
865	C25672T	1
866	C11235T	1
867	C11020T	1
868	C9866T	1
869	C25614T	1
870	T899C	1
871	G21224A	1
872	T2335C	1
873	A11451G	1
874	G20002T	1
875	C14262T	1
876	C5866T	1
877	G4399T	1
878	G16917T	1
879	G13201T	1
880	C8947T	1
881	T27922C	1
882	G25166C	1
883	C12528T	1
884	A9748G	1
885	C19763T	1
886	T5653C	1
887	G5194T	1
888	C27874T	1
889	G25907A	1
890	G28248T	1
891	A22320G	1
892	G25352T	1
893	A7333G	1
894	C28905T	1
895	G23012A	1
896	C4965T	1
897	C2919T	1
898	C5296T	1
899	G5012A	1
900	C6896T	1
901	A28415T	1
902	A1119T	1
903	T16368C	1
904	C1221T	1
905	G26153T	1
906	A11781G	1
907	G25634T	1
908	C20132T	1
909	C22120T	1
910	G16245A	1
911	C17372T	1
912	C25669T	1
913	C20629T	1
914	G3250A	1
915	A19098G	1
916	C27615T	1
917	T5590C	1
918	G16647T	1
919	G7027T	1
920	A976G	1
921	C25493T	1
922	A23167G	1
923	C5467T	1
924	A1741G	1
925	G25785T	1
926	G24193T	1
927	C1887T	1
928	C27689T	1
929	C3393T	1
930	C25867T	1
931	G28178T	1
932	C26366T	1
933	C1514T	1
934	G26709A	1
935	A23586G	1
936	G23608T	1
937	C6990T	1
938	G28068T	1
939	C10576T	1
940	C7765T	1
941	G25249T	1
942	C23453T	1
943	C12153T	1
944	A25974T	1
945	C2644T	1
946	C15450T	1
947	C8683T	1
948	C3737T	1
949	C27752T	1
950	T11218C	1
951	C3768T	1
952	C21928T	1
953	T29185A	1
954	C8964T	1
955	C835T	1
956	G27226T	1
957	G16912T	1
958	A28847T	1
959	T18393G	1
960	G6356A	1
961	C21998T	1
962	C10798T	1
963	C26224T	1
964	C280T	1
965	C27945T	1
966	G21785C	1
967	C7083T	1
968	C24109T	1
