## Supplementary Table 6 for "Importation, circulation, and emergence of variants of SARS-CoV-2 in the South Indian State of Karnataka"

### Sheet: Sheet1
Supplementary Table 6 – Position and frequency of amino acid replacements
	Amino Acid Replacement	Frequency	Percentage*
1	E-V75F	9	5.55556
2	E-A41V	1	0.617284
3	E-V49L	1	0.617284
4	E-L73F	1	0.617284
5	M-A2S	6	3.7037
6	M-W75S	4	2.46914
7	M-M84I	1	0.617284
8	M-A38S	1	0.617284
9	M-V66L	1	0.617284
10	M-S4P	1	0.617284
11	M-A63T	1	0.617284
12	M-H148Y	1	0.617284
13	N-S2P	57	35.1852
14	N-S194L	29	17.9012
15	N-R203K	24	14.8148
16	N-G204R	23	14.1975
17	N-D3L	20	12.3457
18	N-T379I	8	4.93827
19	N-S235F	7	4.32099
20	N-L139F	4	2.46914
21	N-R262H	4	2.46914
22	N-D3Y	4	2.46914
23	N-D377Y	4	2.46914
24	N-H145Y	3	1.85185
25	N-D348H	3	1.85185
26	N-T366I	2	1.23457
27	N-S2Y	2	1.23457
28	N-Q9H	2	1.23457
29	N-R209I	2	1.23457
30	N-R203M	2	1.23457
31	N-G18C	2	1.23457
32	N-V72I	1	0.617284
33	N-N48Y	1	0.617284
34	N-V270L	1	0.617284
35	N-M322I	1	0.617284
36	N-M234I	1	0.617284
37	N-P67S	1	0.617284
38	N-T135I	1	0.617284
39	N-Q409R	1	0.617284
40	N-S33I	1	0.617284
41	N-A220V	1	0.617284
42	N-S193I	1	0.617284
43	N-T282I	1	0.617284
44	N-P13R	1	0.617284
45	N-A359S	1	0.617284
46	N-K369Q	1	0.617284
47	N-Q380R	1	0.617284
48	N-G34W	1	0.617284
49	N-N192Y	1	0.617284
50	N-E253D	1	0.617284
51	N-S202N	1	0.617284
52	N-A211V	1	0.617284
53	N-D371E	1	0.617284
54	N-Q418H	1	0.617284
55	N-Q306E	1	0.617284
56	N-R319H	1	0.617284
57	N-K374N	1	0.617284
58	N-R226K	1	0.617284
59	N-A252S	1	0.617284
60	N-D103Y	1	0.617284
61	N-G243V	1	0.617284
62	N-P20S	1	0.617284
63	nsp1-V28I	6	3.7037
64	nsp1-R124C	1	0.617284
65	nsp1-S166C	1	0.617284
66	nsp10-T102I	2	1.23457
67	nsp10-T51I	2	1.23457
68	nsp10-D91E	1	0.617284
69	nsp10-V116I	1	0.617284
70	nsp11-F11C	1	0.617284
71	nsp12-P323L	156	96.2963
72	nsp12-P323F	4	2.46914
73	nsp12-P227L	4	2.46914
74	nsp12-A656S	3	1.85185
75	nsp12-L270F	2	1.23457
76	nsp12-E744D	2	1.23457
77	nsp12-I244T	2	1.23457
78	nsp12-T801I	1	0.617284
79	nsp12-R197Q	1	0.617284
80	nsp12-T76I	1	0.617284
81	nsp12-N138S	1	0.617284
82	nsp12-Q822H	1	0.617284
83	nsp12-T402I	1	0.617284
84	nsp12-K411R	1	0.617284
85	nsp12-Y32C	1	0.617284
86	nsp12-D445Y	1	0.617284
87	nsp12-E922D	1	0.617284
88	nsp12-V905I	1	0.617284
89	nsp12-P169S	1	0.617284
90	nsp12-K98E	1	0.617284
91	nsp12-A449V	1	0.617284
92	nsp12-M666I	1	0.617284
93	nsp12-T870I	1	0.617284
94	nsp12-A529V	1	0.617284
95	nsp13-K460R	6	3.7037
96	nsp13-T431I	3	1.85185
97	nsp13-D450Y	2	1.23457
98	nsp13-M233I	2	1.23457
99	nsp13-P53L	1	0.617284
100	nsp13-P504S	1	0.617284
101	nsp13-L581F	1	0.617284
102	nsp13-A379V	1	0.617284
103	nsp13-A237V	1	0.617284
104	nsp13-V226L	1	0.617284
105	nsp13-T115I	1	0.617284
106	nsp13-A505S	1	0.617284
107	nsp14-T131I	5	3.08642
108	nsp14-V125F	2	1.23457
109	nsp14-P121S	2	1.23457
110	nsp14-L493F	2	1.23457
111	nsp14-P203L	2	1.23457
112	nsp14-I166V	2	1.23457
113	nsp14-I474V	1	0.617284
114	nsp14-A360S	1	0.617284
115	nsp14-M72I	1	0.617284
116	nsp14-D379Y	1	0.617284
117	nsp14-A482V	1	0.617284
118	nsp14-P151L	1	0.617284
119	nsp14-Q22H	1	0.617284
120	nsp14-N129D	1	0.617284
121	nsp14-V167A	1	0.617284
122	nsp14-K349N	1	0.617284
123	nsp14-M501T	1	0.617284
124	nsp15-Y225C	3	1.85185
125	nsp15-I85V	2	1.23457
126	nsp15-A255V	2	1.23457
127	nsp15-D91Y	2	1.23457
128	nsp15-H337Y	1	0.617284
129	nsp15-P262L	1	0.617284
130	nsp15-E339K	1	0.617284
131	nsp15-V9F	1	0.617284
132	nsp15-D128Y	1	0.617284
133	nsp15-V10L	1	0.617284
134	nsp15-V320L	1	0.617284
135	nsp15-K109N	1	0.617284
136	nsp15-D310Y	1	0.617284
137	nsp15-H14Y	1	0.617284
138	nsp15-I306M	1	0.617284
139	nsp15-M218I	1	0.617284
140	nsp15-A171V	1	0.617284
141	nsp15-R257C	1	0.617284
142	nsp15-T48I	1	0.617284
143	nsp16-L126F	61	37.6543
144	nsp16-K160R	5	3.08642
145	nsp16-P134S	2	1.23457
146	nsp16-D32N	2	1.23457
147	nsp16-R216C	2	1.23457
148	nsp16-W189*	1	0.617284
149	nsp16-N138S	1	0.617284
150	nsp16-P236L	1	0.617284
151	nsp16-T35I	1	0.617284
152	nsp2-V381A	9	5.55556
153	nsp2-P191L	7	4.32099
154	nsp2-S138L	5	3.08642
155	nsp2-L217I	4	2.46914
156	nsp2-K112N	3	1.85185
157	nsp2-A26V	3	1.85185
158	nsp2-G339S	2	1.23457
159	nsp2-N413K	2	1.23457
160	nsp2-L550F	2	1.23457
161	nsp2-L372F	2	1.23457
162	nsp2-S122F	2	1.23457
163	nsp2-A31T	2	1.23457
164	nsp2-P568L	1	0.617284
165	nsp2-T573I	1	0.617284
166	nsp2-R218C	1	0.617284
167	nsp2-T139I	1	0.617284
168	nsp2-L169F	1	0.617284
169	nsp2-G262C	1	0.617284
170	nsp2-G265V	1	0.617284
171	nsp2-A361V	1	0.617284
172	nsp2-P129L	1	0.617284
173	nsp2-L372I	1	0.617284
174	nsp2-I42V	1	0.617284
175	nsp2-E574Q	1	0.617284
176	nsp2-S32P	1	0.617284
177	nsp2-T474I	1	0.617284
178	nsp2-V126F	1	0.617284
179	nsp2-T85I	1	0.617284
180	nsp2-P91S	1	0.617284
181	nsp2-L508V	1	0.617284
182	nsp2-D409G	1	0.617284
183	nsp2-Q105L	1	0.617284
184	nsp2-I224T	1	0.617284
185	nsp2-A621V	1	0.617284
186	nsp2-H194Y	1	0.617284
187	nsp2-H237Y	1	0.617284
188	nsp3-T183I	85	52.4691
189	nsp3-I1412T	23	14.1975
190	nsp3-A890D	23	14.1975
191	nsp3-S126L	8	4.93827
192	nsp3-P874S	4	2.46914
193	nsp3-R30M	4	2.46914
194	nsp3-M196I	4	2.46914
195	nsp3-P153L	3	1.85185
196	nsp3-S1670F	3	1.85185
197	nsp3-K999R	3	1.85185
198	nsp3-A994D	3	1.85185
199	nsp3-S211I	3	1.85185
200	nsp3-P1044S	3	1.85185
201	nsp3-R586C	3	1.85185
202	nsp3-S1314G	3	1.85185
203	nsp3-T1036I	3	1.85185
204	nsp3-L689F	2	1.23457
205	nsp3-Q1884H	2	1.23457
206	nsp3-T819I	2	1.23457
207	nsp3-P1061L	2	1.23457
208	nsp3-G145C	2	1.23457
209	nsp3-S1285F	2	1.23457
210	nsp3-S211N	2	1.23457
211	nsp3-K945N	2	1.23457
212	nsp3-P141H	2	1.23457
213	nsp3-P1228S	2	1.23457
214	nsp3-E374D	2	1.23457
215	nsp3-G337C	2	1.23457
216	nsp3-A496V	1	0.617284
217	nsp3-I1338V	1	0.617284
218	nsp3-Y1574F	1	0.617284
219	nsp3-E158D	1	0.617284
220	nsp3-A813V	1	0.617284
221	nsp3-V393F	1	0.617284
222	nsp3-E1213K	1	0.617284
223	nsp3-K1715R	1	0.617284
224	nsp3-A85S	1	0.617284
225	nsp3-L761F	1	0.617284
226	nsp3-G255R	1	0.617284
227	nsp3-L570V	1	0.617284
228	nsp3-V238L	1	0.617284
229	nsp3-G1273C	1	0.617284
230	nsp3-A579V	1	0.617284
231	nsp3-N179T	1	0.617284
232	nsp3-P1665S	1	0.617284
233	nsp3-P402S	1	0.617284
234	nsp3-S40Y	1	0.617284
235	nsp3-Q995H	1	0.617284
236	nsp3-M951V	1	0.617284
237	nsp3-K1804N	1	0.617284
238	nsp3-V481L	1	0.617284
239	nsp3-M560I	1	0.617284
240	nsp3-T1275I	1	0.617284
241	nsp3-V1828L	1	0.617284
242	nsp3-L1754I	1	0.617284
243	nsp3-S1560L	1	0.617284
244	nsp3-N1329S	1	0.617284
245	nsp3-Y365C	1	0.617284
246	nsp3-T1348I	1	0.617284
247	nsp3-M1436I	1	0.617284
248	nsp3-V1770F	1	0.617284
249	nsp3-T749I	1	0.617284
250	nsp3-A579S	1	0.617284
251	nsp3-K1693N	1	0.617284
252	nsp3-S1424F	1	0.617284
253	nsp3-P389L	1	0.617284
254	nsp3-P329S	1	0.617284
255	nsp3-V765I	1	0.617284
256	nsp3-M768I	1	0.617284
257	nsp3-A225V	1	0.617284
258	nsp3-Y647C	1	0.617284
259	nsp3-S1717L	1	0.617284
260	nsp3-T771I	1	0.617284
261	nsp3-S1455F	1	0.617284
262	nsp3-T350I	1	0.617284
263	nsp3-N1785D	1	0.617284
264	nsp3-K1290R	1	0.617284
265	nsp3-T942I	1	0.617284
266	nsp3-A1526V	1	0.617284
267	nsp3-P1103L	1	0.617284
268	nsp3-H295R	1	0.617284
269	nsp3-H1274Y	1	0.617284
270	nsp3-P67L	1	0.617284
271	nsp3-V1243F	1	0.617284
272	nsp3-A1775T	1	0.617284
273	nsp3-T1180I	1	0.617284
274	nsp3-P1316S	1	0.617284
275	nsp3-P74S	1	0.617284
276	nsp3-P340S	1	0.617284
277	nsp3-N1313D	1	0.617284
278	nsp3-A416V	1	0.617284
279	nsp4-D279N	35	21.6049
280	nsp4-D217G	4	2.46914
281	nsp4-T439M	3	1.85185
282	nsp4-L264F	3	1.85185
283	nsp4-A231V	2	1.23457
284	nsp4-T295I	2	1.23457
285	nsp4-A446V	2	1.23457
286	nsp4-F24V	2	1.23457
287	nsp4-A380V	2	1.23457
288	nsp4-H313Y	1	0.617284
289	nsp4-V20F	1	0.617284
290	nsp4-T96I	1	0.617284
291	nsp4-L438F	1	0.617284
292	nsp4-A286V	1	0.617284
293	nsp4-F375C	1	0.617284
294	nsp4-T492I	1	0.617284
295	nsp4-S137L	1	0.617284
296	nsp5-P132L	2	1.23457
297	nsp5-L89F	1	0.617284
298	nsp5-T169N	1	0.617284
299	nsp5-H246Y	1	0.617284
300	nsp5-P241H	1	0.617284
301	nsp5-A234V	1	0.617284
302	nsp5-S254F	1	0.617284
303	nsp5-I43V	1	0.617284
304	nsp5-N221K	1	0.617284
305	nsp5-F223S	1	0.617284
306	nsp5-S81F	1	0.617284
307	nsp5-L227F	1	0.617284
308	nsp6-L37F	12	7.40741
309	nsp6-M183I	5	3.08642
310	nsp6-A51V	4	2.46914
311	nsp6-M86I	2	1.23457
312	nsp6-L98F	2	1.23457
313	nsp6-K270R	1	0.617284
314	nsp6-T10I	1	0.617284
315	nsp6-V84F	1	0.617284
316	nsp6-Q208R	1	0.617284
317	nsp6-A88V	1	0.617284
318	nsp6-L276V	1	0.617284
319	nsp6-R236K	1	0.617284
320	nsp6-P44L	1	0.617284
321	nsp6-V26F	1	0.617284
322	nsp6-A117V	1	0.617284
323	nsp6-Q160R	1	0.617284
324	nsp7-M52I	2	1.23457
325	nsp7-S25L	1	0.617284
326	nsp7-L76M	1	0.617284
327	nsp7-L71F	1	0.617284
328	nsp8-Q24R	5	3.08642
329	nsp8-K37N	4	2.46914
330	nsp8-T145I	3	1.85185
331	nsp8-R51L	3	1.85185
332	nsp8-A21V	1	0.617284
333	nsp8-A45V	1	0.617284
334	nsp8-T89I	1	0.617284
335	nsp8-I107V	1	0.617284
336	nsp8-T146I	1	0.617284
337	nsp8-I2V	1	0.617284
338	nsp8-S170I	1	0.617284
339	nsp8-T187I	1	0.617284
340	nsp8-K72R	1	0.617284
341	nsp8-A152V	1	0.617284
342	nsp8-A27V	1	0.617284
343	nsp8-A194V	1	0.617284
344	nsp9-T64A	7	4.32099
345	nsp9-N27S	4	2.46914
346	nsp9-L42F	3	1.85185
347	nsp9-G37R	1	0.617284
348	nsp9-K58R	1	0.617284
349	nsp9-G82S	1	0.617284
350	ORF 10-V30L	4	2.46914
351	ORF 10-Q29*	2	1.23457
352	ORF 10-P10S	1	0.617284
353	ORF 3a-Q57H	73	45.0617
354	ORF 3a-E261*	61	37.6543
355	ORF 3a-T223I	10	6.17284
356	ORF 3a-S216T	6	3.7037
357	ORF 3a-G224C	5	3.08642
358	ORF 3a-V225F	4	2.46914
359	ORF 3a-W193R	4	2.46914
360	ORF 3a-T229I	3	1.85185
361	ORF 3a-D155Y	2	1.23457
362	ORF 3a-S165F	2	1.23457
363	ORF 3a-G224R	2	1.23457
364	ORF 3a-G174V	2	1.23457
365	ORF 3a-D173Y	2	1.23457
366	ORF 3a-I20V	2	1.23457
367	ORF 3a-T89I	2	1.23457
368	ORF 3a-G172C	2	1.23457
369	ORF 3a-V202L	2	1.23457
370	ORF 3a-Y184H	1	0.617284
371	ORF 3a-A54V	1	0.617284
372	ORF 3a-G172V	1	0.617284
373	ORF 3a-C81F	1	0.617284
374	ORF 3a-D183Y	1	0.617284
375	ORF 3a-P262S	1	0.617284
376	ORF 3a-P240S	1	0.617284
377	ORF 3a-G100C	1	0.617284
378	ORF 3a-W131C	1	0.617284
379	ORF 3a-T32N	1	0.617284
380	ORF 3a-I118T	1	0.617284
381	ORF 3a-I10F	1	0.617284
382	ORF 3a-A99S	1	0.617284
383	ORF 3a-T12I	1	0.617284
384	ORF 3a-I124T	1	0.617284
385	ORF 3a-E194D	1	0.617284
386	ORF 3a-M260I	1	0.617284
387	ORF 3a-H93Y	1	0.617284
388	ORF 3a-S216P	1	0.617284
389	ORF 3a-G254V	1	0.617284
390	ORF 3a-I10S	1	0.617284
391	ORF 3a-P159S	1	0.617284
392	ORF 3a-Q185H	1	0.617284
393	ORF 3a-R134L	1	0.617284
394	ORF 3a-K136E	1	0.617284
395	ORF 3a-A23V	1	0.617284
396	ORF 3a-T151N	1	0.617284
397	ORF 3a-T34M	1	0.617284
398	ORF 3a-L129F	1	0.617284
399	ORF 3a-G172D	1	0.617284
400	ORF 3a-L46F	1	0.617284
401	ORF 3a-A31T	1	0.617284
402	ORF 3a-A33S	1	0.617284
403	ORF 3a-G100S	1	0.617284
404	ORF 6-R20S	3	1.85185
405	ORF 6-D61G	1	0.617284
406	ORF 6-V9F	1	0.617284
407	ORF 7a-T14N	3	1.85185
408	ORF 7a-V93I	2	1.23457
409	ORF 7a-L116F	2	1.23457
410	ORF 7a-V24F	2	1.23457
411	ORF 7a-A8V	1	0.617284
412	ORF 7a-T120I	1	0.617284
413	ORF 7a-P99L	1	0.617284
414	ORF 7a-A55V	1	0.617284
415	ORF 7a-E22*	1	0.617284
416	ORF 7b-A15S	4	2.46914
417	ORF 7b-H37R	2	1.23457
418	ORF 7b-L4F	1	0.617284
419	ORF 7b-T40I	1	0.617284
420	ORF 7b-H42Y	1	0.617284
421	ORF 7b-A15V	1	0.617284
422	ORF 7b-E39*	1	0.617284
423	ORF 7b-L14C	1	0.617284
424	ORF 8-S97I	56	34.5679
425	ORF 8-R52I	17	10.4938
426	ORF 8-Y73C	17	10.4938
427	ORF 8-Q27*	16	9.87654
428	ORF 8-C20F	14	8.64198
429	ORF 8-K68*	3	1.85185
430	ORF 8-I121L	3	1.85185
431	ORF 8-L84S	2	1.23457
432	ORF 8-A51V	2	1.23457
433	ORF 8-E106Q	2	1.23457
434	ORF 8-V62L	2	1.23457
435	ORF 8-E92K	2	1.23457
436	ORF 8-A65V	2	1.23457
437	ORF 8-L57S	2	1.23457
438	ORF 8-E59*	1	0.617284
439	ORF 8-E106*	1	0.617284
440	ORF 8-P38L	1	0.617284
441	ORF 8-I10T	1	0.617284
442	ORF 8-T26I	1	0.617284
443	ORF 8-W45L	1	0.617284
444	ORF 8-D119Y	1	0.617284
445	ORF 8-S67F	1	0.617284
446	ORF 8-I121F	1	0.617284
447	ORF 8-L95F	1	0.617284
448	ORF 8-I9T	1	0.617284
449	ORF 8-V32L	1	0.617284
450	ORF 8-D34Y	1	0.617284
451	ORF 8-P70T	1	0.617284
452	ORF 8-Q18*	1	0.617284
453	S-D614G	151	93.2099
454	S-N440K	45	27.7778
455	S-P681H	31	19.1358
456	S-D1118H	23	14.1975
457	S-T716I	23	14.1975
458	S-N501Y	23	14.1975
459	S-S982A	23	14.1975
460	S-A570D	21	12.963
461	S-G257S	8	4.93827
462	S-D138Y	7	4.32099
463	S-A222V	5	3.08642
464	S-Q613H	5	3.08642
465	S-M1237I	4	2.46914
466	S-V213A	4	2.46914
467	S-F490S	4	2.46914
468	S-M153I	3	1.85185
469	S-Q677H	3	1.85185
470	S-F157L	3	1.85185
471	S-L5F	3	1.85185
472	S-D574Y	2	1.23457
473	S-K1191N	2	1.23457
474	S-H49Y	2	1.23457
475	S-G1219C	2	1.23457
476	S-K1073N	2	1.23457
477	S-P681R	2	1.23457
478	S-A623S	2	1.23457
479	S-L18F	2	1.23457
480	S-V367F	2	1.23457
481	S-N679K	2	1.23457
482	S-T95N	2	1.23457
483	S-L822F	2	1.23457
484	S-T791I	2	1.23457
485	S-M1229I	1	0.617284
486	S-E583D	1	0.617284
487	S-E484K	1	0.617284
488	S-V642F	1	0.617284
489	S-A647S	1	0.617284
490	S-H69Y	1	0.617284
491	S-D936Y	1	0.617284
492	S-C1247F	1	0.617284
493	S-P1162S	1	0.617284
494	S-P1263L	1	0.617284
495	S-Q675R	1	0.617284
496	S-Q628K	1	0.617284
497	S-P863S	1	0.617284
498	S-S1170A	1	0.617284
499	S-S494L	1	0.617284
500	S-Q677P	1	0.617284
501	S-I834V	1	0.617284
502	S-E484Q	1	0.617284
503	S-T22I	1	0.617284
504	S-A67V	1	0.617284
505	S-N556K	1	0.617284
506	S-T95I	1	0.617284
507	S-T323I	1	0.617284
508	S-Q1208H	1	0.617284
509	S-S151I	1	0.617284
510	S-P1162L	1	0.617284
511	S-Q675H	1	0.617284
512	S-E1202Q	1	0.617284
513	S-H146Y	1	0.617284
514	S-S494P	1	0.617284
515	S-G75R	1	0.617284
516	S-V483A	1	0.617284
517	S-D1184N	1	0.617284
518	S-P631S	1	0.617284
519	S-S477N	1	0.617284
520	S-V1122L	1	0.617284
521	S-V308I	1	0.617284
522	S-F306L	1	0.617284
523	S-K1073T	1	0.617284
524	S-D253G	1	0.617284
525	S-A520S	1	0.617284
526	S-V1264L	1	0.617284
527	S-L1244F	1	0.617284
528	S-D215H	1	0.617284
529	S-Q23R	1	0.617284
Amino acid replacements present at > 10% frequency in the complete genomes (n=162) are coloured blue
