## Supplementary Table 7 for "Importation, circulation, and emergence of variants of SARS-CoV-2 in the South Indian State of Karnataka"

### Sheet: Sheet1
	Supplementary Table 7– Amino Acid Replacement in Spike Protein (Imported)
	Name	Frequency
1	S-L5F	1
2	S-L18F	2
3	S-Q23R	1
4	S-G75R	1
5	S-T95N	2
6	S-D138Y	3
7	S-V213A	3
8	S-A222V	4
9	S-G257S	1
10	S-V308I	1
11	S-N440K	11
12	S-V483A	1
13	S-F490S	3
14	S-N501Y	21
15	S-N556K	1
16	S-A570D	19
17	S-E583D	1
18	S-Q613H	1
19	S-D614G	57
20	S-Q675R	1
21	S-Q677P	1
22	S-P681H	23
23	S-T716I	21
24	S-T791I	2
25	S-S982A	21
26	S-K1073N	2
27	S-D1118H	21
28	S-S1170A	1
29	S-D1184N	1
30	S-G1219C	2
31	S-M1237I	1
32	S-C1247F	1
