## Supplementary Table 8 for "Importation, circulation, and emergence of variants of SARS-CoV-2 in the South Indian State of Karnataka"

### Sheet: Sheet1
	Supplementary Table 8– Amino Acid Replacement in Spike Protein (Circulating)
	Name	Frequency
1	S-L5F	2
2	S-T22I	1
3	S-H49Y	2
4	S-A67V	1
5	S-H69Y	1
6	S-T95I	1
7	S-D138Y	4
8	S-H146Y	1
9	S-S151I	1
10	S-M153I	3
11	S-F157L	3
12	S-V213A	1
13	S-D215H	1
14	S-A222V	1
15	S-D253G	1
16	S-G257S	7
17	S-F306L	1
18	S-T323I	1
19	S-V367F	2
20	S-N440K	34
21	S-S477N	1
22	S-E484K	1
23	S-E484Q	1
24	S-F490S	1
25	S-S494L	1
26	S-S494P	1
27	S-N501Y	1
28	S-A520S	1
29	S-A570D	1
30	S-D574Y	2
31	S-Q613H	4
32	S-D614G	93
33	S-A623S	2
34	S-Q628K	1
35	S-P631S	1
36	S-V642F	1
37	S-A647S	1
38	S-Q675H	1
39	S-Q677H	3
40	S-N679K	2
41	S-P681H	7
42	S-P681R	2
43	S-T716I	1
44	S-L822F	2
45	S-I834V	1
46	S-P863S	1
47	S-D936Y	1
48	S-S982A	1
49	S-K1073T	1
50	S-D1118H	1
51	S-V1122L	1
52	S-P1162S	1
53	S-P1162L	1
54	S-K1191N	2
55	S-E1202Q	1
56	S-Q1208H	1
57	S-M1229I	1
58	S-M1237I	3
59	S-L1244F	1
60	S-P1263L	1
61	S-V1264L	1
