## Supplementary Table 9 for "Importation, circulation, and emergence of variants of SARS-CoV-2 in the South Indian State of Karnataka"

### Sheet: Sheet1
	Supplementary Table 9- Frequency of amino acid replacements in the B.1.36 lineage
	AminoAcid Replacement	Frequency	%
1	E-V75F	4	6.15
2	E-V49L	1	1.54
3	M-W75S	3	4.62
4	M-A63T	1	1.54
5	M-S4P	1	1.54
6	N-S2P	47	72.31
7	N-S194L	26	40
8	N-D377Y	3	4.62
9	N-D348H	3	4.62
10	N-R262H	2	3.08
11	N-G18C	2	3.08
12	N-S193I	1	1.54
13	N-G243V	1	1.54
14	N-G34W	1	1.54
15	N-Q9H	1	1.54
16	N-S33I	1	1.54
17	N-N48Y	1	1.54
18	N-D103Y	1	1.54
19	nsp1-V28I	3	4.62
20	nsp10-D91E	1	1.54
21	nsp12-P323L	62	95.38
22	nsp12-P323F	3	4.62
23	nsp12-A656S	3	4.62
24	nsp12-L270F	2	3.08
25	nsp12-E744D	2	3.08
26	nsp12-E922D	1	1.54
27	nsp12-K98E	1	1.54
28	nsp12-T402I	1	1.54
29	nsp12-A449V	1	1.54
30	nsp12-Y32C	1	1.54
31	nsp12-P169S	1	1.54
32	nsp12-T870I	1	1.54
33	nsp13-T431I	3	4.62
34	nsp13-D450Y	2	3.08
35	nsp13-M233I	2	3.08
36	nsp13-P504S	1	1.54
37	nsp13-V226L	1	1.54
38	nsp13-P53L	1	1.54
39	nsp14-P121S	2	3.08
40	nsp14-V125F	2	3.08
41	nsp14-D379Y	1	1.54
42	nsp14-V167A	1	1.54
43	nsp14-Q22H	1	1.54
44	nsp15-Y225C	2	3.08
45	nsp15-D91Y	2	3.08
46	nsp15-I306M	1	1.54
47	nsp15-P262L	1	1.54
48	nsp15-H14Y	1	1.54
49	nsp15-A171V	1	1.54
50	nsp16-L126F	52	80
51	nsp16-K160R	5	7.69
52	nsp16-D32N	2	3.08
53	nsp16-T35I	1	1.54
54	nsp2-V381A	6	9.23
55	nsp2-P191L	5	7.69
56	nsp2-L217I	3	4.62
57	nsp2-K112N	3	4.62
58	nsp2-S138L	2	3.08
59	nsp2-A31T	2	3.08
60	nsp2-G339S	2	3.08
61	nsp2-A26V	2	3.08
62	nsp2-L372I	1	1.54
63	nsp2-A621V	1	1.54
64	nsp2-H194Y	1	1.54
65	nsp2-Q105L	1	1.54
66	nsp2-T139I	1	1.54
67	nsp2-S122F	1	1.54
68	nsp2-S32P	1	1.54
69	nsp2-E574Q	1	1.54
70	nsp2-I42V	1	1.54
71	nsp3-T183I	53	81.54
72	nsp3-S126L	7	10.77
73	nsp3-M196I	4	6.15
74	nsp3-T1036I	3	4.62
75	nsp3-P874S	3	4.62
76	nsp3-P1061L	2	3.08
77	nsp3-L689F	2	3.08
78	nsp3-G337C	2	3.08
79	nsp3-Q1884H	2	3.08
80	nsp3-P1228S	2	3.08
81	nsp3-E374D	2	3.08
82	nsp3-P141H	2	3.08
83	nsp3-G145C	2	3.08
84	nsp3-H1274Y	1	1.54
85	nsp3-P74S	1	1.54
86	nsp3-P1316S	1	1.54
87	nsp3-N1313D	1	1.54
88	nsp3-P153L	1	1.54
89	nsp3-L761F	1	1.54
90	nsp3-L1754I	1	1.54
91	nsp3-M768I	1	1.54
92	nsp3-G255R	1	1.54
93	nsp3-V765I	1	1.54
94	nsp3-S1670F	1	1.54
95	nsp3-V238L	1	1.54
96	nsp3-S211N	1	1.54
97	nsp3-A225V	1	1.54
98	nsp3-N179T	1	1.54
99	nsp3-S40Y	1	1.54
100	nsp3-M951V	1	1.54
101	nsp3-M560I	1	1.54
102	nsp3-E1213K	1	1.54
103	nsp3-V393F	1	1.54
104	nsp3-S1285F	1	1.54
105	nsp3-A496V	1	1.54
106	nsp3-Y1574F	1	1.54
107	nsp3-S1424F	1	1.54
108	nsp3-A1775T	1	1.54
109	nsp3-P1103L	1	1.54
110	nsp3-K945N	1	1.54
111	nsp3-P402S	1	1.54
112	nsp3-T771I	1	1.54
113	nsp4-D217G	4	6.15
114	nsp4-T439M	3	4.62
115	nsp4-L264F	3	4.62
116	nsp4-A446V	2	3.08
117	nsp4-A286V	1	1.54
118	nsp4-T295I	1	1.54
119	nsp4-V20F	1	1.54
120	nsp4-H313Y	1	1.54
121	nsp4-T96I	1	1.54
122	nsp4-A380V	1	1.54
123	nsp5-H246Y	1	1.54
124	nsp5-L227F	1	1.54
125	nsp6-L37F	7	10.77
126	nsp6-A51V	3	4.62
127	nsp6-V26F	1	1.54
128	nsp6-V84F	1	1.54
129	nsp6-P44L	1	1.54
130	nsp6-Q208R	1	1.54
131	nsp6-T10I	1	1.54
132	nsp6-M183I	1	1.54
133	nsp7-M52I	2	3.08
134	nsp7-L71F	1	1.54
135	nsp7-L76M	1	1.54
136	nsp7-S25L	1	1.54
137	nsp8-K37N	4	6.15
138	nsp8-T145I	2	3.08
139	nsp8-T187I	1	1.54
140	nsp8-A152V	1	1.54
141	nsp8-T89I	1	1.54
142	nsp8-A45V	1	1.54
143	nsp8-I2V	1	1.54
144	nsp8-A21V	1	1.54
145	nsp8-S170I	1	1.54
146	nsp9-T64A	4	6.15
147	nsp9-N27S	2	3.08
148	ORF 10-Q29*	1	1.54
149	ORF 3a-Q57H	59	90.77
150	ORF 3a-E261*	53	81.54
151	ORF 3a-S216T	6	9.23
152	ORF 3a-V225F	3	4.62
153	ORF 3a-T229I	2	3.08
154	ORF 3a-G224C	2	3.08
155	ORF 3a-G224R	2	3.08
156	ORF 3a-T89I	2	3.08
157	ORF 3a-T223I	2	3.08
158	ORF 3a-I20V	2	3.08
159	ORF 3a-W193R	2	3.08
160	ORF 3a-H93Y	1	1.54
161	ORF 3a-I124T	1	1.54
162	ORF 3a-G174V	1	1.54
163	ORF 3a-G100S	1	1.54
164	ORF 3a-K136E	1	1.54
165	ORF 3a-C81F	1	1.54
166	ORF 3a-A23V	1	1.54
167	ORF 3a-E194D	1	1.54
168	ORF 3a-G172C	1	1.54
169	ORF 3a-G100C	1	1.54
170	ORF 3a-P262S	1	1.54
171	ORF 3a-I10S	1	1.54
172	ORF 3a-V202L	1	1.54
173	ORF 3a-G254V	1	1.54
174	ORF 3a-S216P	1	1.54
175	ORF 3a-I118T	1	1.54
176	ORF 6-R20S	2	3.08
177	ORF 7a-T14N	2	3.08
178	ORF 7a-L116F	1	1.54
179	ORF 7a-E22*	1	1.54
180	ORF 7a-A55V	1	1.54
181	ORF 7a-T120I	1	1.54
182	ORF 7a-P99L	1	1.54
183	ORF 7b-A15S	2	3.08
184	ORF 7b-E39*	1	1.54
185	ORF 7b-L14C	1	1.54
186	ORF 8-S97I	47	72.31
187	ORF 8-A51V	2	3.08
188	ORF 8-I121F	1	1.54
189	ORF 8-E106*	1	1.54
190	ORF 8-Q18*	1	1.54
191	ORF 8-A65V	1	1.54
192	ORF 8-W45L	1	1.54
193	ORF 8-P38L	1	1.54
194	ORF 8-I121L	1	1.54
195	ORF 8-I10T	1	1.54
196	S-D614G	61	93.85
197	S-N440K	37	56.92
198	S-G257S	6	9.23
199	S-V213A	4	6.15
200	S-P681H	4	6.15
201	S-F490S	4	6.15
202	S-K1191N	2	3.08
203	S-G1219C	2	3.08
204	S-M1237I	2	3.08
205	S-L822F	2	3.08
206	S-T95N	2	3.08
207	S-Q677H	2	3.08
208	S-C1247F	1	1.54
209	S-D215H	1	1.54
210	S-P1263L	1	1.54
211	S-Q628K	1	1.54
212	S-Q23R	1	1.54
213	S-T22I	1	1.54
214	S-Q613H	1	1.54
215	S-V308I	1	1.54
216	S-V1122L	1	1.54
217	S-L1244F	1	1.54
218	S-E484K	1	1.54
219	S-I834V	1	1.54
220	S-S494P	1	1.54
221	S-Q1208H	1	1.54
222	S-A222V	1	1.54
223	S-A647S	1	1.54
224	S-D936Y	1	1.54
225	S-P631S	1	1.54
226	S-F157L	1	1.54
