## Supplementary Table 10 for "Importation, circulation, and emergence of variants of SARS-CoV-2 in the South Indian State of Karnataka"

### Sheet: S10_outbreak_S_aa_change
Supplementary Table 10- Position of amino acid replacements in the Spike protein of sequences from a local outbreak
SEQ_ID	aa_replacement
SEQ-194	S-N440K,S-D614G
SEQ-195	S-D614G
SEQ-196	S-D614G
SEQ-197	S-D614G
SEQ-198	S-D614G
SEQ-202	S-D614G
